# Computational analysis of congenital heart disease associated SNPs: Unveiling their impact on the gene regulatory system

**DOI:** 10.1101/2024.03.20.24304537

**Authors:** Shikha Vashisht, Costantino Parisi, Cecilia L. Winata

## Abstract

Congenital heart disease (CHD) is a prevalent condition characterized by defective heart development, causing premature death and stillbirths among infants. Genome-wide association studies (GWASs) have provided insights into the role of genetic variants in CHD pathogenesis through the identification of a comprehensive set of single-nucleotide polymorphisms (SNPs). Notably, 90-95% of these variants reside in the noncoding genome, complicating the understanding of their underlying mechanisms. Here, we developed a systematic computational pipeline for the identification and analysis of CHD-associated SNPs spanning both coding and noncoding regions of the genome. Initially, we curated a thorough dataset of SNPs from GWAS-catalog and ClinVar database and filtered them based on CHD-related traits. Subsequently, these CHD-SNPs were annotated and categorized into noncoding and coding regions based on their location. To study the functional implications of noncoding CHD-SNPs, we cross-validated them with enhancer-specific histone modification marks from developing human heart across 9 Carnegie stages and identified potential cardiac enhancers. This approach led to the identification of 2,056 CHD-associated putative enhancers (CHD-enhancers), 38.9% of them overlapping with known enhancers catalogued in human enhancer disease database. We identified heart-related transcription factor binding sites within these CHD-enhancers, offering insights into the impact of SNPs on TF binding. Conservation analysis further revealed that many of these CHD-enhancers were highly conserved across vertebrates, suggesting their evolutionary significance. Utilizing heart-specific expression quantitative trait loci data, we further identified a subset of 63 CHD-SNPs with regulatory potential distributed across various cardiac tissues. Concurrently, coding CHD-SNPs were represented as a protein interaction network and its subsequent binding energy analysis focused on a pair of proteins within this network, pinpointed a deleterious coding CHD-SNP, *rs770030288*, located in C2 domain of *MYBPC3* protein. Overall, our findings demonstrate that SNPs have the potential to disrupt gene regulatory systems, either by affecting enhancer sequences or modulating protein-protein interactions, which can lead to abnormal developmental processes contributing to CHD pathogenesis.

**Authors Summary:** Congenital heart disease (CHD) is a common condition with defects in heart development present from birth. CHD symptoms can range from mild to severe, often requiring early intervention or surgery. Over the years, numerous research studies have indicated the association of single nucleotide polymorphisms (SNPs) with CHD. However, the challenge arises from the fact that the majority of these variants are located within the noncoding portion of the genome, making it difficult to comprehend their mechanism of action. Here, we present a systematic computational pipeline to identify SNPs associated with CHD, in both protein-coding and noncoding regulatory elements – specifically, enhancers. Utilizing this pipeline, we established a collection of putative enhancers containing CHD-SNPs. Within these enhancers, several transcription factor binding sites (TFBSs) related to heart developmental processes were identified. The presence of SNPs in these sites may potentially impact the binding of TFs necessary for the expression of genes targeted by these enhancers. Additionally, some of these enhancers were also found to be evolutionary conserved, suggesting their functional relevance. Concurrently, we identified coding variants which can alter the protein-protein interactions in a protein interaction network. Taken together, our study provided critical insights into the role of genetic variants in the pathological mechanism of complex human diseases, including CHD.
