## Supplemental Table 1 for "Computational analysis of congenital heart disease associated SNPs: Unveiling their impact on the gene regulatory system"

### Sheet: Sheet1
Table S1: A list of CHD-Associated Traits used for the filteration of SNPs obtained from GWAS-catalog and ClinVar database
Term	Definition
Aortic stiffness	Reduced flexibility in the aorta, impacting blood flow.
Aortic valve stenosis	Narrowing of the aortic valve, hindering blood flow from the heart.
Atrial fibrillation	Irregular heart rhythm affecting the atria.
Atrial septal defect	Hole in the atrial wall, leading to abnormal blood flow.
Atrioventricular septal defect	Malformation in the septum between the heart chambers.
Bicuspid aortic valve	Aorta valve with two flaps instead of the usual three.
Bicuspid aortic valve without aortic dilation	Bicuspid valve without widening of the aorta.
Brugada syndrome	Abnormal heart rhythms.
Cardiac arrhythmia	Irregular heartbeats disrupting the normal rhythm.
Cardiovascular disease	A broad term encompassing heart and blood vessel issues.
Coarctation of the aorta	Narrowing of the aorta, restricting blood flow.
Complete atrioventricular canal defect	Congenital heart defect affecting the septum.
Congenital heart disease	Structural defects in the heart since birth.
Congenital heart malformation	Structural defects in the heart since birth.
Congenital left-sided heart lesions	Abnormalities affecting the left side of the heart.
Congenital left-sided heart lesions (maternal effect)	Genetic impact on left-sided heart defects.
Congenital mitral valve anomalies	Malformations of the mitral valve from birth.
Conotruncal heart defects	Congenital abnormalities involving the conotruncal region.
Cyanotic heart defect	Heart defect causing low oxygen levels in the blood.
Double outlet right ventricle	Genetic defect where both great arteries connect to the right ventricle.
Ebstein anomaly	Malformation of the tricuspid valve affecting blood flow.
Eisenmenger syndrome	Genetic defect where both great arteries connect to the right ventricle.
Heart failure	Inability of the heart to pump blood effectively.
Heart rate	Number of heartbeats per minute.
Hypoplastic left heart syndrome	Underdevelopment of the left side of the heart.
Interrupted aortic arch	Aorta discontinuity, disrupting blood flow.
Left ventricle systolic dysfunction	Impaired pumping function of the left ventricle.
Long QT syndrome	Heart condition affecting the electrical cycle.
Mitral valve prolapse	Abnormal protrusion of the mitral valve.
Myocardial infarction	A term for heart attack.
Overriding aorta	Aorta positioned above the septal defect.
Partial anomalous pulmonary venous connection	Abnormal pulmonary vein connection.
Patent ductus arteriosus	Persistent opening between two major blood vessels.
Patent foramen ovale	Hole in the heart between the atria present at birth.
Persistent truncus arteriosus	One common arterial trunk instead of separate vessels.
Primary dilated cardiomyopathy	Enlarged heart chambers with weakened muscles.
Pulmonary atresia with ventricular septum defect	Blockage of the pulmonary valve.
Pulmonary valve stenosis	Narrowing of the pulmonary valve, affecting blood flow.
Right ventricluar hypertrophy	Enlargement of the right ventricle.
Right ventricular cardiomyopathy	Degeneration of the right ventricle muscle tissue.
Sick sinus syndrome	Dysfunction of the heart natural pacemaker.
Sinus bradycardia	Slow heart rate originating from the sinus node.
Tetralogy of Fallot	Combination of four heart defects affecting blood flow.
Total anomalous pulmonary venous return	Abnormal pulmonary vein connections.
Transposition of the great arteries	Swapped positions of the aorta and pulmonary artery.
Tricuspid atresia	Absence of the tricuspid valve affecting blood flow.
Truncus arteriosus	One common arterial trunk instead of separate vessels.
Valve regurgitation	Backflow of blood due to incomplete valve closure.
Vascular rings	Abnormal formation of blood vessels causing compression.
Ventricular arrhythmia	Abnormal heart rhythm originating in the ventricles.
Ventricular septal defect	Hole in the septum between the heart lower chambers.
Wolff-Parkinson-White syndrome	Extra electrical pathway causing rapid heartbeats.

### Sheet: Sheet2
Aortic stiffness	Reduced flexibility in the aorta, impacting blood flow.
Aortic valve stenosis	Narrowing of the aortic valve, hindering blood flow from the heart.
Atrial fibrillation	Irregular heart rhythm affecting the atria.
Atrial septal defect	Hole in the atrial wall, leading to abnormal blood flow.
Atrioventricular septal defect	Malformation in the septum between the heart chambers.
Bicuspid aortic valve	Aorta valve with two flaps instead of the usual three.
Bicuspid aortic valve without aortic dilation	Bicuspid valve without widening of the aorta.
Brugada syndrome	Genetic disorder causing abnormal heart rhythms.
Cardiac arrhythmia	Irregular heartbeats disrupting the normal rhythm.
Cardiovascular disease	Broad term encompassing heart and blood vessel issues.
Coarctation of the aorta	Narrowing of the aorta, restricting blood flow.
Complete atrioventricular canal defect	Congenital heart defect affecting the septum.
Congenital heart disease	Heart abnormalities present at birth.
Congenital heart malformation	Structural defects in the heart since birth.
Congenital left-sided heart lesions	Abnormalities affecting the left side of the heart.
Congenital left-sided heart lesions (maternal effect)	Genetic impact on left-sided heart defects.
Congenital mitral valve anomalies	Malformations of the mitral valve from birth.
Conotruncal heart defects	Congenital abnormalities involving the conotruncal region.
Cyanotic heart defect	Heart defect causing low oxygen levels in the blood.
Double outlet right ventricle	Both great arteries connect to the right ventricle.
Ebstein anomaly	Malformation of the tricuspid valve affecting blood flow.
Eisenmenger syndrome	Advanced pulmonary hypertension due to a heart defect.
Heart failure	Inability of the heart to pump blood effectively.
Heart rate	Number of heartbeats per minute.
Hypoplastic left heart syndrome	Underdevelopment of the left side of the heart.
Interrupted aortic arch	Aorta discontinuity, disrupting blood flow.
Left ventricle systolic dysfunction	Impaired pumping function of the left ventricle.
Long QT syndrome	Heart condition affecting the electrical cycle.
Mitral valve prolapse	Abnormal protrusion of the mitral valve.
Myocardial infarction	Medical term for a heart attack.
Overriding aorta	Aorta positioned above the septal defect.
Partial anomalous pulmonary venous connection	Abnormal pulmonary vein connection.
Patent ductus arteriosus	Persistent opening between two major blood vessels.
Patent foramen ovale	Hole in the heart between the atria, usually present at birth.
Persistent truncus arteriosus	Single, common arterial trunk instead of separate vessels.
Primary dilated cardiomyopathy	Enlarged heart chambers with weakened muscles.
Pulmonary atresia with ventricular septum defect	Blockage of the pulmonary valve.
Pulmonary valve stenosis	Narrowing of the pulmonary valve, affecting blood flow.
Right ventricular hypertrophy	Enlargement of the right ventricle.
Right ventricular cardiomyopathy	Degeneration of the right ventricle's muscle tissue.
Sick sinus syndrome	Dysfunction of the heart's natural pacemaker.
Sinus bradycardia	Slow heart rate originating from the sinus node.
Tetralogy of Fallot	Combination of four heart defects affecting blood flow.
Total anomalous pulmonary venous return	Abnormal pulmonary vein connections.
Transposition of the great arteries	Swapped positions of the aorta and pulmonary artery.
Tricuspid atresia	Absence of the tricuspid valve affecting blood flow.
Truncus arteriosus	Single, common arterial trunk instead of separate vessels.
Valve regurgitation	Backflow of blood due to incomplete valve closure.
Vascular rings	Abnormal formation of blood vessels causing compression.
Ventricular arrhythmia	Abnormal heart rhythm originating in the ventricles.
Ventricular septal defect	Hole in the septum between the heart's lower chambers.
Wolff-Parkinson-White syndrome	Extra electrical pathway causing rapid heartbeats.
