## Supplemental Table 5 for "Computational analysis of congenital heart disease associated SNPs: Unveiling their impact on the gene regulatory system"

### Sheet: Sheet1
Table S5: A list of CHD-Enhancers common with human enhancer disease database (HEDD).
HEDD_chr	HEDD_start	HEDD_end	CHD_Enh_chr	CHD_Enh_start	CHD_Enh_end	SNP_Position	Overlap_length
chr1	2311755	2315201	chr1	2314999	2315149	2315074	150
chr1	11792339	11793143	chr1	11792384	11792534	11792459	150
chr1	18783906	18784706	chr1	18783958	18784108	18784033	150
chr1	27601168	27603184	chr1	27602054	27602204	27602129	150
chr1	51329528	51332231	chr1	51332047	51332197	51332122	150
chr1	56549542	56550712	chr1	56549921	56550071	56549996	150
chr1	66523576	66524275	chr1	66523961	66524111	66524036	150
chr1	147773296	147773696	chr1	147773318	147773468	147773393	150
chr1	151789736	151790430	chr1	151789757	151789907	151789832	150
chr1	154423387	154424942	chr1	154423395	154423545	154423470	150
chr1	154844942	154846510	chr1	154845852	154846002	154845927	150
chr1	170660907	170663259	chr1	170662547	170662697	170662622	150
chr1	237758952	237760383	chr1	237759678	237759828	237759753	150
chr2	20566857	20586293	chr2	20576600	20576750	20576675	150
chr2	45651344	45653061	chr2	45651546	45651696	45651621	150
chr2	164073090	164074012	chr2	164073797	164073947	164073872	150
chr2	215422677	215424077	chr2	215422699	215422849	215422774	150
chr2	231406005	231406716	chr2	231406498	231406648	231406573	150
chr3	14145300	14145900	chr3	14145674	14145824	14145749	150
chr3	14230445	14241245	chr3	14232718	14232868	14232793	150
chr3	32138411	32138821	chr3	32138660	32138810	32138735	150
chr3	38579414	38579708	chr3	38579427	38579577	38579502	150
chr3	38641230	38641758	chr3	38641452	38641602	38641527	150
chr3	38649251	38650509	chr3	38649444	38649594	38649519	150
chr3	38722065	38727049	chr3	38725749	38725899	38725824	150
chr3	49171740	49173967	chr3	49173224	49173374	49173299	150
chr3	57959780	57960394	chr3	57959966	57960116	57960041	150
chr3	169138612	169140604	chr3	169139770	169139920	169139845	150
chr3	179450412	179450967	chr3	179450599	179450749	179450674	150
chr3	184187412	184187612	chr3	184187446	184187596	184187521	150
chr3	189573011	189573400	chr3	189573087	189573237	189573162	150
chr3	195079584	195080531	chr3	195080049	195080199	195080124	150
chr4	56957937	56958992	chr4	56958691	56958841	56958766	150
chr4	80252951	80253983	chr4	80253363	80253513	80253438	150
chr4	82989164	82989647	chr4	82989484	82989634	82989559	150
chr4	105989435	105991619	chr4	105989726	105989876	105989801	150
chr4	110793630	110794673	chr4	110793658	110793808	110793733	150
chr4	173523273	173523898	chr4	173523676	173523826	173523751	150
chr4	185512753	185514430	chr4	185514186	185514336	185514261	150
chr5	71956538	71956878	chr5	71956544	71956694	71956619	150
chr5	140321775	140324719	chr5	140323626	140323776	140323701	150
chr5	141805195	141807151	chr5	141805962	141806112	141806037	150
chr5	173233688	173236197	chr5	173234666	173234816	173234741	150
chr5	177310599	177311415	chr5	177310644	177310794	177310719	150
chr6	1613643	1624564	chr6	1619837	1619987	1619912	150
chr6	14453655	14454752	chr6	14453833	14453983	14453908	150
chr6	18209607	18210169	chr6	18209803	18209953	18209878	150
chr6	30855899	30858146	chr6	30855908	30856058	30855983	150
chr6	30955023	30956396	chr6	30955675	30955825	30955750	150
chr6	31395975	31396993	chr6	31396224	31396374	31396299	150
chr6	34272213	34274612	chr6	34272724	34272874	34272799	150
chr6	34741031	34741240	chr6	34741049	34741199	34741124	150
chr6	36676970	36678472	chr6	36678116	36678266	36678191	150
chr6	36679268	36680520	chr6	36679437	36679587	36679512	150
chr6	36822624	36826624	chr6	36824206	36824356	36824281	150
chr6	36848424	36849424	chr6	36849262	36849412	36849337	150
chr6	36852499	36853824	chr6	36852714	36852864	36852789	150
chr6	42087733	42088790	chr6	42088193	42088343	42088268	150
chr6	43380079	43381862	chr6	43381495	43381645	43381570	150
chr6	121514974	121517139	chr6	121516093	121516243	121516168	150
chr6	148443667	148446664	chr6	148444527	148444677	148444602	150
chr7	35240700	35242287	chr7	35240980	35241130	35241055	150
chr7	74042870	74044070	chr7	74043101	74043251	74043176	150
chr7	74059670	74060655	chr7	74060288	74060438	74060363	150
chr7	74062920	74063827	chr7	74063624	74063774	74063699	150
chr7	74065592	74066270	chr7	74065606	74065756	74065681	150
chr7	92041865	92042681	chr7	92042123	92042273	92042198	150
chr7	92631524	92635948	chr7	92635604	92635754	92635679	150
chr7	93920373	93921288	chr7	93921060	93921210	93921135	150
chr7	139767401	139768201	chr7	139767802	139767952	139767877	150
chr7	150947174	150949012	chr7	150947241	150947391	150947316	150
chr7	150956112	150957800	chr7	150957209	150957359	150957284	150
chr7	150963682	150965377	chr7	150964246	150964396	150964321	150
chr7	150973912	150977780	chr7	150974870	150975020	150974945	150
chr7	150992633	150995179	chr7	150993013	150993163	150993088	150
chr7	151875115	151878401	chr7	151877105	151877255	151877180	150
chr8	11642307	11643091	chr8	11642324	11642474	11642399	150
chr8	11702452	11705491	chr8	11703280	11703430	11703355	150
chr8	30404895	30405684	chr8	30405195	30405345	30405270	150
chr8	105334585	105336364	chr8	105335594	105335744	105335669	150
chr8	124847047	124849585	chr8	124847500	124847650	124847575	150
chr8	125465358	125467657	chr8	125466133	125466283	125466208	150
chr9	22124127	22125211	chr9	22124403	22124553	22124478	150
chr9	94950041	94951886	chr9	94951102	94951252	94951177	150
chr9	107754668	107756065	chr9	107754774	107754924	107754849	150
chr9	121651688	121653113	chr9	121652551	121652701	121652626	150
chr10	13711401	13713800	chr10	13713469	13713619	13713544	150
chr10	18498271	18498670	chr10	18498272	18498422	18498347	150
chr10	79139043	79139443	chr10	79139137	79139287	79139212	150
chr10	80491644	80492137	chr10	80491683	80491833	80491758	150
chr10	89241094	89243525	chr10	89242972	89243122	89243047	150
chr10	119667313	119668583	chr10	119667522	119667672	119667597	150
chr11	305400	306600	chr11	305544	305694	305619	150
chr11	2444980	2445770	chr11	2445418	2445568	2445493	150
chr11	2776891	2780770	chr11	2777973	2778123	2778048	150
chr11	8811453	8815888	chr11	8811737	8811887	8811812	150
chr11	19987937	19989400	chr11	19988892	19989042	19988967	150
chr11	60948675	60948853	chr11	60948702	60948852	60948777	150
chr11	65066133	65070128	chr11	65067868	65068018	65067943	150
chr11	65799086	65799324	chr11	65799173	65799323	65799248	150
chr11	69311178	69313323	chr11	69312165	69312315	69312240	150
chr11	75564755	75566355	chr11	75565058	75565208	75565133	150
chr11	86587323	86587834	chr11	86587583	86587733	86587658	150
chr11	118151895	118154189	chr11	118152820	118152970	118152895	150
chr11	122655120	122657281	chr11	122656429	122656579	122656504	150
chr11	123653492	123655606	chr11	123653665	123653815	123653740	150
chr12	2053037	2054789	chr12	2053543	2053693	2053618	150
chr12	2640306	2641834	chr12	2641380	2641530	2641455	150
chr12	4274634	4275834	chr12	4275603	4275753	4275678	150
chr12	20004986	20005328	chr12	20005151	20005301	20005226	150
chr12	24560866	24564466	chr12	24562039	24562189	24562114	150
chr12	32895666	32897466	chr12	32896772	32896922	32896847	150
chr12	75900447	75901385	chr12	75900884	75901034	75900959	150
chr12	89619235	89619423	chr12	89619237	89619387	89619312	150
chr12	89965975	89966597	chr12	89966334	89966484	89966409	150
chr12	94149284	94151024	chr12	94150694	94150844	94150769	150
chr12	106865423	106866222	chr12	106865617	106865767	106865692	150
chr12	111569391	111571238	chr12	111569877	111570027	111569952	150
chr12	114399499	114400775	chr12	114399881	114400031	114399956	150
chr13	100490546	100491792	chr13	100490580	100490730	100490655	150
chr13	113105522	113106106	chr13	113105834	113105984	113105909	150
chr14	23385756	23386732	chr14	23386560	23386710	23386635	150
chr14	23402207	23402791	chr14	23402378	23402528	23402453	150
chr14	32513992	32515116	chr14	32514536	32514686	32514611	150
chr14	72887550	72889738	chr14	72888348	72888498	72888423	150
chr14	72894294	72895419	chr14	72894487	72894637	72894562	150
chr14	74637554	74638938	chr14	74638127	74638277	74638202	150
chr14	75979553	75982397	chr14	75981361	75981511	75981436	150
chr14	76957257	76960442	chr14	76960107	76960257	76960182	150
chr14	76960842	76962857	chr14	76961051	76961201	76961126	150
chr14	103517663	103518640	chr14	103517882	103518032	103517957	150
chr15	34794686	34795799	chr15	34795444	34795594	34795519	150
chr15	67144463	67156706	chr15	67149337	67149487	67149412	150
chr15	68666143	68667061	chr15	68666588	68666738	68666663	150
chr15	69390421	69390661	chr15	69390502	69390652	69390577	150
chr15	73375590	73375837	chr15	73375630	73375780	73375705	150
chr15	78830858	78831258	chr15	78830921	78831071	78830996	150
chr15	81085259	81085704	chr15	81085301	81085451	81085376	150
chr15	90884170	90884770	chr15	90884307	90884457	90884382	150
chr15	90884882	90885170	chr15	90884892	90885042	90884967	150
chr15	90885476	90886049	chr15	90885650	90885800	90885725	150
chr15	98726854	98730084	chr15	98727831	98727981	98727906	150
chr16	714000	715138	chr16	714678	714828	714753	150
chr16	53768088	53769399	chr16	53768507	53768657	53768582	150
chr16	69395972	69397497	chr16	69397185	69397335	69397260	150
chr16	72876110	72879163	chr16	72877432	72877582	72877507	150
chr16	73032901	73035175	chr16	73033787	73033937	73033862	150
chr16	73035774	73036190	chr16	73035914	73036064	73035989	150
chr16	81568063	81568873	chr16	81568532	81568682	81568607	150
chr16	86663479	86665890	chr16	86664809	86664959	86664884	150
chr17	7548883	7550000	chr17	7549585	7549735	7549660	150
chr17	39666747	39668524	chr17	39668011	39668161	39668086	150
chr17	40601508	40603773	chr17	40602323	40602473	40602398	150
chr17	45942266	45942968	chr17	45942271	45942421	45942346	150
chr17	47222800	47224117	chr17	47222935	47223085	47223010	150
chr18	22165039	22169468	chr18	22169115	22169265	22169190	150
chr18	22169598	22172416	chr18	22172213	22172363	22172288	150
chr18	22182802	22183136	chr18	22182975	22183125	22183050	150
chr18	23573636	23574772	chr18	23573985	23574135	23574060	150
chr18	48947630	48948030	chr18	48947747	48947897	48947822	150
chr18	58288793	58291756	chr18	58289558	58289708	58289633	150
chr18	79395967	79397200	chr18	79396462	79396612	79396537	150
chr19	5894083	5894989	chr19	5894300	5894450	5894375	150
chr19	11084795	11087006	chr19	11085901	11086051	11085976	150
chr19	17107266	17108937	chr19	17108220	17108370	17108295	150
chr19	35029696	35031896	chr19	35030800	35030950	35030875	150
chr19	35038926	35039818	chr19	35039033	35039183	35039108	150
chr19	55146710	55147232	chr19	55146954	55147104	55147029	150
chr19	55151832	55152432	chr19	55151853	55152003	55151928	150
chr19	55156502	55157052	chr19	55156515	55156665	55156590	150
chr20	6590597	6592204	chr20	6591292	6591442	6591367	150
chr20	10652455	10655174	chr20	10652537	10652687	10652612	150
chr20	32628592	32629530	chr20	32629076	32629226	32629151	150
chr20	33442299	33443397	chr20	33443217	33443367	33443292	150
chr20	40550760	40551473	chr20	40551107	40551257	40551182	150
chr20	44166032	44166727	chr20	44166437	44166587	44166512	150
chr20	48791663	48792208	chr20	48791802	48791952	48791877	150
chr20	51491647	51493831	chr20	51492367	51492517	51492442	150
chr20	64079898	64082783	chr20	64080031	64080181	64080106	150
chr21	15203801	15205067	chr21	15204388	15204538	15204463	150
chr21	29194767	29195171	chr21	29194889	29195039	29194964	150
chr21	43338544	43341232	chr21	43339485	43339635	43339560	150
chr22	19879877	19882877	chr22	19880086	19880236	19880161	150
chr22	19898676	19899451	chr22	19898958	19899108	19899033	150
chr22	27810459	27811172	chr22	27810849	27810999	27810924	150
chr12	47860477	47860676	chr12	47860495	47860645	47860570	150
chr19	11091536	11092161	chr19	11091555	11091705	11091630	150
chr22	30273817	30274076	chr22	30273819	30273969	30273894	150
chr1	6616310	6616518	chr1	6616350	6616500	6616425	150
chr1	10736534	10737762	chr1	10736734	10736884	10736809	150
chr1	21955248	21956244	chr1	21956051	21956201	21956126	150
chr1	88897197	88897995	chr1	88897506	88897656	88897581	150
chr1	99579588	99580393	chr1	99579608	99579758	99579683	150
chr1	99580497	99580778	chr1	99580615	99580765	99580690	150
chr1	109275775	109276283	chr1	109275833	109275983	109275908	150
chr1	147757521	147757957	chr1	147757723	147757873	147757798	150
chr1	147758061	147758431	chr1	147758065	147758215	147758140	150
chr1	147760503	147761432	chr1	147760557	147760707	147760632	150
chr1	147773271	147773785	chr1	147773295	147773445	147773370	150
chr1	156137105	156138002	chr1	156137576	156137726	156137651	150
chr1	162212798	162212988	chr1	162212812	162212962	162212887	150
chr1	170617934	170618274	chr1	170618124	170618274	170618199	150
chr1	203056976	203057247	chr1	203057011	203057161	203057086	150
chr1	203057333	203057743	chr1	203057388	203057538	203057463	150
chr1	203059485	203059772	chr1	203059508	203059658	203059583	150
chr2	37523549	37524437	chr2	37523762	37523912	37523837	150
chr2	43231340	43231652	chr2	43231397	43231547	43231472	150
chr2	47161554	47161804	chr2	47161630	47161780	47161705	150
chr2	62727867	62728368	chr2	62728177	62728327	62728252	150
chr2	86366956	86367771	chr2	86367289	86367439	86367364	150
chr2	200315078	200315533	chr2	200315225	200315375	200315300	150
chr3	8561476	8561697	chr3	8561482	8561632	8561557	150
chr3	38580533	38581786	chr3	38580850	38581000	38580925	150
chr3	53523727	53524162	chr3	53523910	53524060	53523985	150
chr3	138351954	138352154	chr3	138351984	138352134	138352059	150
chr3	179454895	179455267	chr3	179455116	179455266	179455191	150
chr4	10102762	10103234	chr4	10102779	10102929	10102854	150
chr4	110840138	110840416	chr4	110840256	110840406	110840331	150
chr4	113278425	113278682	chr4	113278491	113278641	113278566	150
chr4	147479814	147480167	chr4	147479963	147480113	147480038	150
chr4	148015062	148015364	chr4	148015188	148015338	148015263	150
chr4	150108679	150108997	chr4	150108843	150108993	150108918	150
chr4	155738561	155738942	chr4	155738592	155738742	155738667	150
chr4	173682694	173683291	chr4	173682878	173683028	173682953	150
chr5	114412729	114413196	chr5	114412799	114412949	114412874	150
chr5	132477474	132478896	chr5	132478324	132478474	132478399	150
chr5	139426309	139426814	chr5	139426541	139426691	139426616	150
chr6	22612092	22612645	chr6	22612325	22612475	22612400	150
chr6	31352408	31354410	chr6	31352769	31352919	31352844	150
chr6	134797787	134798046	chr6	134797876	134798026	134797951	150
chr7	836050	836889	chr7	836515	836665	836590	150
chr7	7237247	7237691	chr7	7237509	7237659	7237584	150
chr7	14332186	14332476	chr7	14332309	14332459	14332384	150
chr7	35202276	35202482	chr7	35202307	35202457	35202382	150
chr7	44541003	44542501	chr7	44542312	44542462	44542387	150
chr7	74051663	74052302	chr7	74051922	74052072	74051997	150
chr7	74056618	74056839	chr7	74056647	74056797	74056722	150
chr7	74059682	74060906	chr7	74060535	74060685	74060610	150
chr7	81969624	81970157	chr7	81969927	81970077	81970002	150
chr7	92044994	92045349	chr7	92045142	92045292	92045217	150
chr7	116545356	116546466	chr7	116546112	116546262	116546187	150
chr7	117945633	117945810	chr7	117945650	117945800	117945725	150
chr7	150945026	150945729	chr7	150945448	150945598	150945523	150
chr7	150954275	150954971	chr7	150954653	150954803	150954728	150
chr7	150957792	150958449	chr7	150957979	150958129	150958054	150
chr7	150971050	150973091	chr7	150972813	150972963	150972888	150
chr7	151715747	151716658	chr7	151716033	151716183	151716108	150
chr8	11748747	11749171	chr8	11749019	11749169	11749094	150
chr8	11756723	11757295	chr8	11757015	11757165	11757090	150
chr8	11758156	11758929	chr8	11758211	11758361	11758286	150
chr8	123597369	123598132	chr8	123597851	123598001	123597926	150
chr8	123622622	123623117	chr8	123622882	123623032	123622957	150
chr10	18438811	18439891	chr10	18438955	18439105	18439030	150
chr10	20809792	20810050	chr10	20809826	20809976	20809901	150
chr10	44278887	44281612	chr10	44280301	44280451	44280376	150
chr10	49277176	49277533	chr10	49277314	49277464	49277389	150
chr10	76175457	76176144	chr10	76175512	76175662	76175587	150
chr10	103145940	103146540	chr10	103146379	103146529	103146454	150
chr10	103539695	103540061	chr10	103539779	103539929	103539854	150
chr10	103564593	103565231	chr10	103564942	103565092	103565017	150
chr10	103712703	103714249	chr10	103712997	103713147	103713072	150
chr10	103716974	103718015	chr10	103717330	103717480	103717405	150
chr10	103720358	103721454	chr10	103720554	103720704	103720629	150
chr10	110816389	110817021	chr10	110816726	110816876	110816801	150
chr10	119659732	119660485	chr10	119659900	119660050	119659975	150
chr10	121240005	121241036	chr10	121240277	121240427	121240352	150
chr10	122514946	122515822	chr10	122515203	122515353	122515278	150
chr11	2527844	2528018	chr11	2527848	2527998	2527923	150
chr11	2847504	2847940	chr11	2847687	2847837	2847762	150
chr11	2848509	2848664	chr11	2848509	2848659	2848584	150
chr11	100739217	100740877	chr11	100739740	100739890	100739815	150
chr11	103798392	103798782	chr11	103798489	103798639	103798564	150
chr11	128897844	128898335	chr11	128897987	128898137	128898062	150
chr12	2119911	2120634	chr12	2119945	2120095	2120020	150
chr12	2449182	2449401	chr12	2449234	2449384	2449309	150
chr12	2485643	2486081	chr12	2485741	2485891	2485816	150
chr12	2547630	2547884	chr12	2547646	2547796	2547721	150
chr12	2550707	2551364	chr12	2550735	2550885	2550810	150
chr12	2582431	2582600	chr12	2582436	2582586	2582511	150
chr12	2585558	2585789	chr12	2585581	2585731	2585656	150
chr12	2651838	2652052	chr12	2651846	2651996	2651921	150
chr12	12727993	12728213	chr12	12728046	12728196	12728121	150
chr12	24605428	24605751	chr12	24605471	24605621	24605546	150
chr12	55658063	55659437	chr12	55659008	55659158	55659083	150
chr12	75646448	75647096	chr12	75646539	75646689	75646614	150
chr12	75844195	75845633	chr12	75845000	75845150	75845075	150
chr12	75895270	75895687	chr12	75895442	75895592	75895517	150
chr12	89962581	89963051	chr12	89962639	89962789	89962714	150
chr12	91911373	91911816	chr12	91911419	91911569	91911494	150
chr12	111193873	111194544	chr12	111193886	111194036	111193961	150
chr12	115118411	115118598	chr12	115118427	115118577	115118502	150
chr12	129152368	129153132	chr12	129152728	129152878	129152803	150
chr12	131137118	131137328	chr12	131137142	131137292	131137217	150
chr12	132514854	132515459	chr12	132514953	132515103	132515028	150
chr13	21739899	21740310	chr13	21739932	21740082	21740007	150
chr13	22596023	22596834	chr13	22596160	22596310	22596235	150
chr13	29580026	29580322	chr13	29580137	29580287	29580212	150
chr13	73945764	73946405	chr13	73945974	73946124	73946049	150
chr13	110301240	110302256	chr13	110302088	110302238	110302163	150
chr13	110390296	110391728	chr13	110390887	110391037	110390962	150
chr13	110396324	110398486	chr13	110397201	110397351	110397276	150
chr14	23413724	23414117	chr14	23413927	23414077	23414002	150
chr14	23417569	23419392	chr14	23418899	23419049	23418974	150
chr14	76960084	76960536	chr14	76960293	76960443	76960368	150
chr14	81871111	81871439	chr14	81871246	81871396	81871321	150
chr14	99647443	99647851	chr14	99647666	99647816	99647741	150
chr15	67070830	67071348	chr15	67071160	67071310	67071235	150
chr15	70171398	70171918	chr15	70171578	70171728	70171653	150
chr15	73325288	73325879	chr15	73325388	73325538	73325463	150
chr15	73867622	73868000	chr15	73867687	73867837	73867762	150
chr15	74786295	74791000	chr15	74787058	74787208	74787133	150
chr15	80701748	80702203	chr15	80701872	80702022	80701947	150
chr15	98725532	98725758	chr15	98725546	98725696	98725621	150
chr16	53775952	53776717	chr16	53776559	53776709	53776634	150
chr16	53814555	53815353	chr16	53814574	53814724	53814649	150
chr16	73018805	73019207	chr16	73019048	73019198	73019123	150
chr16	73025032	73026144	chr16	73025185	73025335	73025260	150
chr17	47221533	47221890	chr17	47221603	47221753	47221678	150
chr17	61391381	61391700	chr17	61391506	61391656	61391581	150
chr17	75830024	75830930	chr17	75830250	75830400	75830325	150
chr18	48989249	48991294	chr18	48989471	48989621	48989546	150
chr19	2160434	2160692	chr19	2160455	2160605	2160530	150
chr19	3159692	3160015	chr19	3159696	3159846	3159771	150
chr19	7340942	7341489	chr19	7341091	7341241	7341166	150
chr19	11077376	11077628	chr19	11077402	11077552	11077477	150
chr19	38697273	38698075	chr19	38697397	38697547	38697472	150
chr19	41318737	41319597	chr19	41319211	41319361	41319286	150
chr19	49188623	49189030	chr19	49188698	49188848	49188773	150
chr19	55157380	55158108	chr19	55157662	55157812	55157737	150
chr20	4445801	4446169	chr20	4445810	4445960	4445885	150
chr20	10639742	10640948	chr20	10639892	10640042	10639967	150
chr20	10644008	10644980	chr20	10644773	10644923	10644848	150
chr20	10651037	10652089	chr20	10651635	10651785	10651710	150
chr20	10658422	10658938	chr20	10658662	10658812	10658737	150
chr20	10663810	10665719	chr20	10663943	10664093	10664018	150
chr20	33408797	33409081	chr20	33408824	33408974	33408899	150
chr21	34511822	34512107	chr21	34511939	34512089	34512014	150
chr21	34512150	34512478	chr21	34512203	34512353	34512278	150
chr21	34746550	34747144	chr21	34746739	34746889	34746814	150
chr22	19895464	19895821	chr22	19895525	19895675	19895600	150
chr22	26644634	26646245	chr22	26646067	26646217	26646142	150
chr22	38436021	38436274	chr22	38436032	38436182	38436107	150
chr22	46416472	46417327	chr22	46416971	46417121	46417046	150
chr22	46422785	46423273	chr22	46423033	46423183	46423108	150
chr10	20953071	20953527	chr10	20953378	20953528	20953453	149
chr10	102229981	102232243	chr10	102229980	102230130	102230055	149
chr14	64213168	64213630	chr14	64213167	64213317	64213242	149
chr6	121810268	121810424	chr6	121810264	121810414	121810339	146
chr1	154839787	154839994	chr1	154839849	154839999	154839924	145
chr4	22630269	22630417	chr4	22630263	22630413	22630338	144
chr4	87834523	87834745	chr4	87834601	87834751	87834676	144
chr19	1832249	1832500	chr19	1832243	1832393	1832318	144
chr6	57284105	57284387	chr6	57284098	57284248	57284173	143
chr19	46605319	46605822	chr19	46605679	46605829	46605754	143
chr8	22189643	22189792	chr8	22189635	22189785	22189710	142
chr20	33438725	33438905	chr20	33438763	33438913	33438838	142
chr17	78776140	78776365	chr17	78776131	78776281	78776206	141
chr15	80722711	80723152	chr15	80723011	80723161	80723086	141
chr15	90888424	90888644	chr15	90888503	90888653	90888578	141
chr4	185535268	185535496	chr4	185535258	185535408	185535333	140
chr11	2775835	2776020	chr11	2775880	2776030	2775955	140
chr19	41347010	41347185	chr19	41346999	41347149	41347074	139
chr2	200330817	200331010	chr2	200330804	200330954	200330879	137
chr12	2581451	2581598	chr12	2581461	2581611	2581536	137
chr19	55155884	55156399	chr19	55156263	55156413	55156338	136
chr2	42969328	42969615	chr2	42969479	42969629	42969554	136
chr1	170665867	170666003	chr1	170665868	170666018	170665943	135
chr20	33408544	33408695	chr20	33408529	33408679	33408604	135
chr5	4029617	4029770	chr5	4029601	4029751	4029676	134
chr12	124328073	124328232	chr12	124328057	124328207	124328132	134
chr16	4867982	4868384	chr16	4868250	4868400	4868325	134
chr13	113804803	113804936	chr13	113804791	113804941	113804866	133
chr16	89634386	89634530	chr16	89634398	89634548	89634473	132
chr4	16027187	16027380	chr4	16027168	16027318	16027243	131
chr13	22135475	22136005	chr13	22135456	22135606	22135531	131
chr15	73367238	73367528	chr15	73367398	73367548	73367473	130
chr19	7257059	7258034	chr19	7257904	7258054	7257979	130
chr2	226227379	226227642	chr2	226227359	226227509	226227434	130
chr22	46429425	46429586	chr22	46429457	46429607	46429532	129
chr7	1811735	1812480	chr7	1812352	1812502	1812427	128
chr4	38234286	38234416	chr4	38234288	38234438	38234363	128
chr11	824240	826639	chr11	824218	824368	824293	128
chr16	75390159	75390366	chr16	75390137	75390287	75390212	128
chr5	138029024	138029158	chr5	138029031	138029181	138029106	127
chr12	132573554	132573681	chr12	132573549	132573699	132573624	127
chr22	30270809	30271339	chr22	30271213	30271363	30271288	126
chr2	144500828	144500991	chr2	144500803	144500953	144500878	125
chr7	74045050	74045261	chr7	74045137	74045287	74045212	124
chr5	138107748	138107874	chr5	138107722	138107872	138107797	124
chr7	35374103	35374227	chr7	35374103	35374253	35374178	124
chr15	34684443	34684718	chr15	34684594	34684744	34684669	124
chr10	89204809	89205035	chr10	89204782	89204932	89204857	123
chr13	22794675	22794852	chr13	22794729	22794879	22794804	123
chr6	121446773	121447010	chr6	121446745	121446895	121446820	122
chr12	95100865	95101031	chr12	95100909	95101059	95100984	122
chr13	21537222	21537429	chr13	21537307	21537457	21537382	122
chr13	22792561	22792714	chr13	22792533	22792683	22792608	122
chr10	73809042	73810242	chr10	73809013	73809163	73809088	121
chr18	31101837	31102037	chr18	31101916	31102066	31101991	121
chr10	44249821	44249978	chr10	44249792	44249942	44249867	121
chr6	165748802	165748935	chr6	165748772	165748922	165748847	120
chr22	19895028	19895441	chr22	19895321	19895471	19895396	120
chr3	14376835	14376988	chr3	14376869	14377019	14376944	119
chr1	154741434	154741573	chr1	154741455	154741605	154741530	118
chr3	38587548	38587926	chr3	38587516	38587666	38587591	118
chr9	95085523	95085662	chr9	95085491	95085641	95085566	118
chr17	81408074	81408204	chr17	81408042	81408192	81408117	118
chr12	75844165	75844381	chr12	75844132	75844282	75844207	117
chr5	123120315	123120445	chr5	123120328	123120478	123120403	117
chr7	150951400	150951523	chr7	150951367	150951517	150951442	117
chr12	2686422	2686539	chr12	2686393	2686543	2686468	117
chr22	27571547	27571733	chr22	27571616	27571766	27571691	117
chr5	96823779	96824702	chr5	96823745	96823895	96823820	116
chr6	31571978	31572577	chr6	31572461	31572611	31572536	116
chr6	39184224	39185909	chr6	39184190	39184340	39184265	116
chr12	2641802	2641965	chr12	2641768	2641918	2641843	116
chr3	12773830	12773968	chr3	12773795	12773945	12773870	115
chr8	59275098	59275271	chr8	59275157	59275307	59275232	114
chr8	117850535	117851212	chr8	117851098	117851248	117851173	114
chr13	110221135	110221249	chr13	110221134	110221284	110221209	114
chr15	89019491	89019621	chr15	89019508	89019658	89019583	113
chr4	185508255	185508424	chr4	185508217	185508367	185508292	112
chr3	57958684	57960406	chr3	57960294	57960444	57960369	112
chr10	20787156	20787288	chr10	20787118	20787268	20787193	112
chr18	22005232	22006316	chr18	22006204	22006354	22006279	112
chr12	124822471	124822585	chr12	124822432	124822582	124822507	111
chr17	47219853	47220097	chr17	47219986	47220136	47220061	111
chr1	3067836	3069356	chr1	3069246	3069396	3069321	110
chr10	89243627	89243868	chr10	89243587	89243737	89243662	110
chr12	111634585	111634777	chr12	111634545	111634695	111634620	110
chr15	78981491	78981739	chr15	78981629	78981779	78981704	110
chr6	117559128	117559238	chr6	117559104	117559254	117559179	110
chr8	11749882	11750143	chr8	11750033	11750183	11750108	110
chr4	110631943	110632102	chr4	110631902	110632052	110631977	109
chr6	87176583	87176909	chr6	87176542	87176692	87176617	109
chr12	2674413	2674872	chr12	2674763	2674913	2674838	109
chr16	71963795	71963924	chr16	71963815	71963965	71963890	109
chr1	21546477	21546732	chr1	21546434	21546584	21546509	107
chr12	116019754	116020008	chr12	116019901	116020051	116019976	107
chr17	49376838	49377184	chr17	49377078	49377228	49377153	106
chr12	115972208	115972366	chr12	115972164	115972314	115972239	106
chr14	64213831	64214161	chr14	64214055	64214205	64214130	106
chr16	20380926	20381041	chr16	20380935	20381085	20381010	106
chr1	113630678	113630818	chr1	113630713	113630863	113630788	105
chr1	112503928	112504286	chr1	112504182	112504332	112504257	104
chr9	27533957	27534414	chr9	27533911	27534061	27533986	104
chr9	94885924	94886334	chr9	94886230	94886380	94886305	104
chr20	63264486	63264597	chr20	63264493	63264643	63264568	104
chr11	98834474	98835270	chr11	98834427	98834577	98834502	103
chr5	143114572	143114855	chr5	143114525	143114675	143114600	103
chr7	136957859	136958336	chr7	136957812	136957962	136957887	103
chr8	11755018	11755169	chr8	11755066	11755216	11755141	103
chr8	57379149	57379403	chr8	57379102	57379252	57379177	103
chr17	2297479	2297605	chr17	2297502	2297652	2297577	103
chr2	215435435	215436256	chr2	215435387	215435537	215435462	102
chr12	122843253	122843380	chr12	122843278	122843428	122843353	102
chr7	82038042	82038234	chr7	82037994	82038144	82038069	102
chr7	92655755	92655857	chr7	92655734	92655884	92655809	102
chr9	22088068	22089030	chr9	22088020	22088170	22088095	102
chr10	20835472	20835588	chr10	20835424	20835574	20835499	102
chr4	113302608	113302783	chr4	113302682	113302832	113302757	101
chr10	18527675	18527776	chr10	18527629	18527779	18527704	101
chr12	124016152	124016338	chr12	124016103	124016253	124016178	101
chr19	11052899	11053003	chr19	11052850	11053000	11052925	101
chr15	90894093	90894193	chr15	90894083	90894233	90894158	100
chr17	12715338	12715560	chr17	12715288	12715438	12715363	100
chr17	64315018	64315544	chr17	64314968	64315118	64315043	100
chr8	11750220	11750319	chr8	11750186	11750336	11750261	99
chr2	26691223	26691519	chr2	26691421	26691571	26691496	98
chr1	201778641	201779018	chr1	201778921	201779071	201778996	97
chr7	74057694	74057821	chr7	74057641	74057791	74057716	97
chr14	23393499	23393649	chr14	23393446	23393596	23393521	97
chr12	2686034	2686130	chr12	2686014	2686164	2686089	96
chr7	1155991	1156086	chr7	1155981	1156131	1156056	95
chr16	73017701	73017832	chr16	73017646	73017796	73017721	95
chr7	101886612	101886751	chr7	101886557	101886707	101886632	95
chr3	48132701	48132910	chr3	48132645	48132795	48132720	94
chr4	113237141	113237235	chr4	113237100	113237250	113237175	94
chr10	95494446	95494567	chr10	95494473	95494623	95494548	94
chr12	115984278	115984401	chr12	115984307	115984457	115984382	94
chr17	45949355	45949634	chr17	45949298	45949448	45949373	93
chr14	74635010	74635297	chr14	74635204	74635354	74635279	93
chr1	99683688	99683780	chr1	99683677	99683827	99683752	92
chr7	150946912	150947074	chr7	150946982	150947132	150947057	92
chr7	116551626	116551873	chr7	116551568	116551718	116551643	92
chr2	105363257	105363678	chr2	105363198	105363348	105363273	91
chr16	54422195	54422457	chr16	54422366	54422516	54422441	91
chr2	239522011	239522374	chr2	239522284	239522434	239522359	90
chr11	2583536	2583626	chr11	2583481	2583631	2583556	90
chr21	36087865	36087988	chr21	36087898	36088048	36087973	90
chr8	134799997	134800187	chr8	134800098	134800248	134800173	89
chr11	2848779	2848868	chr11	2848734	2848884	2848809	89
chr12	2585282	2585371	chr12	2585229	2585379	2585304	89
chr10	73660893	73661903	chr10	73661815	73661965	73661890	88
chr3	38576784	38576885	chr3	38576722	38576872	38576797	88
chr20	10656370	10656694	chr20	10656308	10656458	10656383	88
chr1	156136002	156136149	chr1	156136062	156136212	156136137	87
chr3	38575375	38575466	chr3	38575379	38575529	38575454	87
chr18	51153140	51153271	chr18	51153077	51153227	51153152	87
chr1	16092705	16093105	chr1	16093019	16093169	16093094	86
chr16	72972519	72972686	chr16	72972600	72972750	72972675	86
chr19	46605849	46605973	chr19	46605785	46605935	46605860	86
chr7	22727110	22727824	chr7	22727739	22727889	22727814	85
chr9	121713547	121713744	chr9	121713659	121713809	121713734	85
chr13	110165711	110165796	chr13	110165680	110165830	110165755	85
chr1	16021018	16021102	chr1	16020964	16021114	16021039	84
chr2	36922218	36922364	chr2	36922280	36922430	36922355	84
chr7	27532317	27532683	chr7	27532251	27532401	27532326	84
chr7	150958500	150959158	chr7	150958434	150958584	150958509	84
chr9	106870063	106870311	chr9	106869997	106870147	106870072	84
chr1	207920229	207920382	chr1	207920299	207920449	207920374	83
chr3	14145183	14145266	chr3	14145182	14145332	14145257	83
chr3	158569658	158569968	chr3	158569591	158569741	158569666	83
chr10	102834673	102834758	chr10	102834675	102834825	102834750	83
chr19	35033477	35033576	chr19	35033410	35033560	35033485	83
chr3	66403688	66403774	chr3	66403692	66403842	66403767	82
chr10	103582814	103582922	chr10	103582840	103582990	103582915	82
chr2	28424675	28424842	chr2	28424761	28424911	28424836	81
chr20	33417830	33417936	chr20	33417855	33418005	33417930	81
chr7	35204159	35204346	chr7	35204266	35204416	35204341	80
chr20	33412784	33412911	chr20	33412714	33412864	33412789	80
chr22	19898045	19898141	chr22	19898061	19898211	19898136	80
chr3	38616213	38616747	chr3	38616142	38616292	38616217	79
chr10	18518329	18518588	chr10	18518258	18518408	18518333	79
chr12	114401760	114402290	chr12	114402211	114402361	114402286	79
chr14	32453870	32454607	chr14	32453799	32453949	32453874	79
chr2	178846503	178846652	chr2	178846574	178846724	178846649	78
chr7	92070019	92070098	chr7	92069947	92070097	92070022	78
chr14	23396726	23396828	chr14	23396750	23396900	23396825	78
chr16	53772538	53772692	chr16	53772466	53772616	53772541	78
chr12	89677041	89677303	chr12	89676968	89677118	89677043	77
chr10	20986412	20986488	chr10	20986349	20986499	20986424	76
chr12	2648683	2648759	chr12	2648644	2648794	2648719	76
chr22	19911351	19911427	chr22	19911289	19911439	19911364	76
chr7	92620801	92620876	chr7	92620751	92620901	92620826	75
chr11	2570602	2570677	chr11	2570543	2570693	2570618	75
chr2	219420096	219420348	chr2	219420274	219420424	219420349	74
chr11	121790754	121790828	chr11	121790724	121790874	121790799	74
chr12	2651212	2651341	chr12	2651267	2651417	2651342	74
chr15	73373166	73373543	chr15	73373090	73373240	73373165	74
chr4	110485595	110485668	chr4	110485588	110485738	110485663	73
chr10	62182076	62182178	chr10	62182105	62182255	62182180	73
chr12	2236944	2237018	chr12	2236945	2237095	2237020	73
chr20	10984966	10985348	chr20	10985275	10985425	10985350	73
chr12	2605708	2605789	chr12	2605717	2605867	2605792	72
chr18	22181450	22181658	chr18	22181372	22181522	22181447	72
chr20	10640991	10641248	chr20	10641176	10641326	10641251	72
chr19	35032518	35032634	chr19	35032439	35032589	35032514	71
chr1	162064105	162064284	chr1	162064025	162064175	162064100	70
chr5	66443616	66443874	chr5	66443536	66443686	66443611	70
chr11	3868793	3868863	chr11	3868754	3868904	3868829	70
chr12	2586098	2586168	chr12	2586076	2586226	2586151	70
chr12	111469515	111469623	chr12	111469553	111469703	111469628	70
chr14	24328099	24328250	chr14	24328180	24328330	24328255	70
chr4	110927120	110927198	chr4	110927039	110927189	110927114	69
chr15	73359839	73359919	chr15	73359758	73359908	73359833	69
chr15	90885170	90885284	chr15	90885216	90885366	90885291	68
chr1	61420381	61420550	chr1	61420299	61420449	61420374	68
chr4	110815733	110815850	chr4	110815651	110815801	110815726	68
chr6	7555832	7555912	chr6	7555750	7555900	7555825	68
chr6	16413240	16413387	chr6	16413319	16413469	16413394	68
chr11	128894683	128895077	chr11	128894601	128894751	128894676	68
chr21	34226749	34226820	chr21	34226752	34226902	34226827	68
chr2	25937129	25937497	chr2	25937430	25937580	25937505	67
chr2	215439669	215439829	chr2	215439586	215439736	215439661	67
chr7	74067838	74068643	chr7	74068576	74068726	74068651	67
chr10	99970197	99970264	chr10	99970121	99970271	99970196	67
chr15	80384591	80384737	chr15	80384508	80384658	80384583	67
chr11	2848099	2848165	chr11	2848053	2848203	2848128	66
chr11	61505062	61505128	chr11	61505018	61505168	61505093	66
chr22	19911447	19911513	chr22	19911389	19911539	19911464	66
chr7	74037767	74038178	chr7	74037682	74037832	74037757	65
chr14	23396442	23396548	chr14	23396357	23396507	23396432	65
chr19	55154730	55154795	chr19	55154659	55154809	55154734	65
chr4	113331953	113332065	chr4	113332001	113332151	113332076	64
chr20	33439057	33439155	chr20	33438971	33439121	33439046	64
chr7	150950144	150950423	chr7	150950360	150950510	150950435	63
chr2	232719320	232719387	chr2	232719324	232719474	232719399	63
chr10	63320838	63320955	chr10	63320892	63321042	63320967	63
chr1	983250	983312	chr1	983162	983312	983237	62
chr10	73657331	73657477	chr10	73657416	73657566	73657491	61
chr2	105361268	105361430	chr2	105361369	105361519	105361444	61
chr10	132600021	132600082	chr10	132600004	132600154	132600079	61
chr12	2550470	2550664	chr12	2550381	2550531	2550456	61
chr15	41878276	41878337	chr15	41878233	41878383	41878308	61
chr15	66648680	66648741	chr15	66648671	66648821	66648746	61
chr16	75270388	75270454	chr16	75270393	75270543	75270468	61
chr5	157039147	157039207	chr5	157039093	157039243	157039168	60
chr8	104954045	104954202	chr8	104953955	104954105	104954030	60
chr12	2595882	2595942	chr12	2595793	2595943	2595868	60
chr12	2608523	2608640	chr12	2608433	2608583	2608508	60
chr15	63811497	63811563	chr15	63811503	63811653	63811578	60
chr12	5043997	5044834	chr12	5043906	5044056	5043981	59
chr8	11755198	11755257	chr8	11755114	11755264	11755189	59
chr11	58640963	58641198	chr11	58641139	58641289	58641214	59
chr18	773024	773083	chr18	773016	773166	773091	59
chr20	33412409	33412529	chr20	33412470	33412620	33412545	59
chr19	41363495	41363553	chr19	41363488	41363638	41363563	58
chr3	38579763	38579991	chr3	38579671	38579821	38579746	58
chr10	103556423	103556522	chr10	103556464	103556614	103556539	58
chr11	121758316	121758427	chr11	121758224	121758374	121758299	58
chr16	86651830	86651901	chr16	86651738	86651888	86651813	58
chr17	17690049	17690122	chr17	17690064	17690214	17690139	58
chr17	41757709	41757780	chr17	41757722	41757872	41757797	58
chr10	20812708	20812765	chr10	20812684	20812834	20812759	57
chr12	75962068	75962133	chr12	75961975	75962125	75962050	57
chr17	78801997	78802055	chr17	78801998	78802148	78802073	57
chr18	35090075	35090487	chr18	35089982	35090132	35090057	57
chr22	19918185	19918242	chr22	19918161	19918311	19918236	57
chr2	43845364	43845420	chr2	43845362	43845512	43845437	56
chr12	2581778	2581834	chr12	2581730	2581880	2581805	56
chr19	55154798	55154854	chr19	55154764	55154914	55154839	56
chr11	2571222	2571287	chr11	2571232	2571382	2571307	55
chr12	2585464	2585519	chr12	2585427	2585577	2585502	55
chr3	11467497	11467551	chr3	11467416	11467566	11467491	54
chr3	57860751	57860829	chr3	57860775	57860925	57860850	54
chr4	130216536	130216590	chr4	130216531	130216681	130216606	54
chr7	74054680	74054734	chr7	74054633	74054783	74054708	54
chr12	2584616	2584670	chr12	2584562	2584712	2584637	54
chr12	2610689	2610743	chr12	2610635	2610785	2610710	54
chr20	38215585	38215639	chr20	38215515	38215665	38215590	54
chr10	68165797	68165850	chr10	68165747	68165897	68165822	53
chr12	2493588	2493641	chr12	2493497	2493647	2493572	53
chr16	1626240	1626781	chr16	1626728	1626878	1626803	53
chr6	96611524	96612225	chr6	96612173	96612323	96612248	52
chr12	2685830	2685882	chr12	2685782	2685932	2685857	52
chr20	10645377	10645460	chr20	10645408	10645558	10645483	52
chr11	111793701	111794616	chr11	111793602	111793752	111793677	51
chr1	109278722	109278865	chr1	109278814	109278964	109278889	51
chr1	165408600	165408855	chr1	165408804	165408954	165408879	51
chr10	20835657	20835708	chr10	20835568	20835718	20835643	51
chr19	55154160	55154211	chr19	55154141	55154291	55154216	51
chr3	179451350	179452681	chr3	179452631	179452781	179452706	50
chr3	38541090	38541140	chr3	38541005	38541155	38541080	50
chr3	38630457	38630507	chr3	38630378	38630528	38630453	50
chr4	81665827	81665877	chr4	81665821	81665971	81665896	50
chr5	33636495	33636545	chr5	33636414	33636564	33636489	50
chr5	138084230	138084280	chr5	138084225	138084375	138084300	50
chr6	149077918	149077968	chr6	149077889	149078039	149077964	50
chr7	74066724	74066774	chr7	74066715	74066865	74066790	50
chr7	150950921	150950971	chr7	150950837	150950987	150950912	50
chr8	11755324	11755374	chr8	11755258	11755408	11755333	50
chr8	140625195	140625245	chr8	140625155	140625305	140625230	50
chr10	18506492	18506542	chr10	18506481	18506631	18506556	50
chr10	76176909	76176959	chr10	76176837	76176987	76176912	50
chr11	2572979	2573029	chr11	2572918	2573068	2572993	50
chr11	2848689	2848739	chr11	2848645	2848795	2848720	50
chr11	61803324	61803374	chr11	61803236	61803386	61803311	50
chr12	2449125	2449175	chr12	2449057	2449207	2449132	50
chr12	2486451	2486501	chr12	2486394	2486544	2486469	50
chr12	2504320	2504370	chr12	2504280	2504430	2504355	50
chr12	2682204	2682263	chr12	2682213	2682363	2682288	50
chr15	63445678	63445728	chr15	63445651	63445801	63445726	50
chr15	73343309	73343359	chr15	73343306	73343456	73343381	50
chr16	75269515	75269565	chr16	75269471	75269621	75269546	50
chr17	66311805	66311855	chr17	66311789	66311939	66311864	50
chr19	11081488	11081538	chr19	11081442	11081592	11081517	50
chr21	27242551	27242601	chr21	27242477	27242627	27242552	50
chr21	34449962	34450012	chr21	34449897	34450047	34449972	50
chr21	42637622	42637958	chr21	42637522	42637672	42637597	50
chr22	46422507	46422557	chr22	46422418	46422568	46422493	50
chr6	30840550	30840959	chr6	30840910	30841060	30840985	49
chr6	150676291	150676361	chr6	150676190	150676340	150676265	49
chr10	20888118	20888183	chr10	20888017	20888167	20888092	49
chr15	78830739	78830858	chr15	78830637	78830787	78830712	48
chr7	128825619	128825673	chr7	128825517	128825667	128825592	48
chr15	78840169	78840275	chr15	78840227	78840377	78840302	48
chr19	46608433	46608483	chr19	46608331	46608481	46608406	48
chr7	150951159	150951253	chr7	150951056	150951206	150951131	47
chr7	151786491	151786541	chr7	151786388	151786538	151786463	47
chr17	49263327	49263384	chr17	49263224	49263374	49263299	47
chr20	62560760	62561019	chr20	62560657	62560807	62560732	47
chr16	3527308	3527505	chr16	3527204	3527354	3527279	46
chr6	118653584	118653629	chr6	118653560	118653710	118653635	45
chr7	105972206	105972260	chr7	105972215	105972365	105972290	45
chr9	25452844	25453028	chr9	25452739	25452889	25452814	45
chr15	74770084	74770129	chr15	74769981	74770131	74770056	45
chr9	95129618	95130890	chr9	95129512	95129662	95129587	44
chr1	51539099	51539214	chr1	51538993	51539143	51539068	44
chr10	103574921	103574965	chr10	103574875	103575025	103574950	44
chr12	2486169	2486294	chr12	2486250	2486400	2486325	44
chr12	115117624	115117694	chr12	115117650	115117800	115117725	44
chr17	78777503	78777547	chr17	78777481	78777631	78777556	44
chr18	31547157	31547201	chr18	31547087	31547237	31547162	44
chr22	24262880	24262924	chr22	24262815	24262965	24262890	44
chr14	32512310	32512360	chr14	32512203	32512353	32512278	43
chr3	111868811	111868999	chr3	111868957	111869107	111869032	42
chr10	103575468	103575570	chr10	103575529	103575679	103575604	41
chr11	1659468	1659805	chr11	1659359	1659509	1659434	41
chr15	63512202	63512274	chr15	63512233	63512383	63512308	41
chr16	87972953	87973013	chr16	87972972	87973122	87973047	41
chr17	14213999	14214067	chr17	14213890	14214040	14213965	41
chr2	145067523	145067953	chr2	145067913	145068063	145067988	40
chr3	53344179	53344219	chr3	53344143	53344293	53344218	40
chr3	111873140	111873294	chr3	111873254	111873404	111873329	40
chr11	2587572	2587612	chr11	2587487	2587637	2587562	40
chr15	58386276	58386316	chr15	58386238	58386388	58386313	40
chr19	46608971	46609011	chr19	46608910	46609060	46608985	40
chr9	110487844	110487884	chr9	110487845	110487995	110487920	39
chr12	2680797	2680847	chr12	2680808	2680958	2680883	39
chr5	173237197	173237499	chr5	173237085	173237235	173237160	38
chr2	25936973	25937034	chr2	25936996	25937146	25937071	38
chr11	110366075	110366775	chr11	110366738	110366888	110366813	37
chr8	140677139	140677296	chr8	140677026	140677176	140677101	37
chr8	18055282	18055569	chr8	18055168	18055318	18055243	36
chr2	178769704	178769843	chr2	178769590	178769740	178769665	36
chr5	8543964	8544024	chr5	8543850	8544000	8543925	36
chr8	11707825	11708891	chr8	11708856	11709006	11708931	35
chr11	118145285	118145320	chr11	118145170	118145320	118145245	35
chr4	10054792	10054990	chr4	10054677	10054827	10054752	35
chr6	15880798	15880901	chr6	15880866	15881016	15880941	35
chr12	132472054	132472375	chr12	132471939	132472089	132472014	35
chr4	45183894	45184081	chr4	45184047	45184197	45184122	34
chr4	185523397	185523456	chr4	185523281	185523431	185523356	34
chr12	111395874	111395943	chr12	111395909	111396059	111395984	34
chr12	5043463	5043896	chr12	5043863	5044013	5043938	33
chr7	74036380	74036494	chr7	74036461	74036611	74036536	33
chr9	121660166	121660220	chr9	121660049	121660199	121660124	33
chr1	207955493	207955677	chr1	207955645	207955795	207955720	32
chr12	2611798	2611848	chr12	2611816	2611966	2611891	32
chr16	1955879	1955938	chr16	1955906	1956056	1955981	32
chr7	123037919	123037969	chr7	123037938	123038088	123038013	31
chr10	103517761	103517842	chr10	103517642	103517792	103517717	31
chr20	10649162	10649415	chr20	10649043	10649193	10649118	31
chr12	2584766	2584845	chr12	2584646	2584796	2584721	30
chr20	10642664	10643166	chr20	10642543	10642693	10642618	29
chr7	150977882	150977974	chr7	150977760	150977910	150977835	28
chr2	217032865	217032954	chr2	217032743	217032893	217032818	28
chr6	122082316	122082366	chr6	122082338	122082488	122082413	28
chr19	44919637	44919677	chr19	44919514	44919664	44919589	27
chr19	48702963	48703092	chr19	48702840	48702990	48702915	27
chr11	32434401	32437211	chr11	32437186	32437336	32437261	25
chr4	94574807	94574857	chr4	94574682	94574832	94574757	25
chr7	100884748	100885049	chr7	100885024	100885174	100885099	25
chr12	2567635	2567751	chr12	2567726	2567876	2567801	25
chr12	5046839	5048042	chr12	5046714	5046864	5046789	25
chr12	120977162	120977212	chr12	120977037	120977187	120977112	25
chr18	31548579	31548629	chr18	31548454	31548604	31548529	25
chr7	116551141	116551196	chr7	116551172	116551322	116551247	24
chr12	42859104	42859561	chr12	42859537	42859687	42859612	24
chr1	218495589	218495716	chr1	218495462	218495612	218495537	23
chr4	110782243	110782302	chr4	110782279	110782429	110782354	23
chr7	74683774	74683824	chr7	74683647	74683797	74683722	23
chr7	140037410	140037492	chr7	140037469	140037619	140037544	23
chr14	24574904	24574954	chr14	24574931	24575081	24575006	23
chr17	70425714	70425871	chr17	70425587	70425737	70425662	23
chr17	80133368	80133685	chr17	80133663	80133813	80133738	22
chr10	103883272	103883411	chr10	103883390	103883540	103883465	21
chr12	2115600	2115721	chr12	2115700	2115850	2115775	21
chr18	44514600	44514650	chr18	44514471	44514621	44514546	21
chr4	113258364	113258444	chr4	113258234	113258384	113258309	20
chr1	111921437	111921497	chr1	111921307	111921457	111921382	20
chr7	35237510	35237613	chr7	35237380	35237530	35237455	20
chr7	114223145	114223274	chr7	114223254	114223404	114223329	20
chr5	173243798	173244597	chr5	173243667	173243817	173243742	19
chr11	2570826	2570877	chr11	2570695	2570845	2570770	19
chr19	11186054	11186098	chr19	11186079	11186229	11186154	19
chr6	50828741	50828818	chr6	50828609	50828759	50828684	18
chr7	92040721	92040883	chr7	92040589	92040739	92040664	18
chr8	20007427	20007694	chr8	20007677	20007827	20007752	17
chr9	107768101	107768193	chr9	107767968	107768118	107768043	17
chr7	134509808	134509960	chr7	134509674	134509824	134509749	16
chr6	53545299	53545402	chr6	53545164	53545314	53545239	15
chr1	236396882	236396936	chr1	236396922	236397072	236396997	14
chr2	85534986	85535148	chr2	85534850	85535000	85534925	14
chr12	116277112	116277195	chr12	116276975	116277125	116277050	13
chr1	170676410	170676460	chr1	170676273	170676423	170676348	13
chr4	185506482	185506606	chr4	185506593	185506743	185506668	13
chr19	4920464	4920626	chr19	4920327	4920477	4920402	13
chr4	185502310	185502438	chr4	185502426	185502576	185502501	12
chr3	69766754	69766902	chr3	69766891	69767041	69766966	11
chr5	32832195	32832304	chr5	32832293	32832443	32832368	11
chr9	109998434	109998544	chr9	109998533	109998683	109998608	11
chr2	25018217	25018452	chr2	25018442	25018592	25018517	10
chr10	94132797	94132837	chr10	94132827	94132977	94132902	10
chr5	159017332	159018396	chr5	159017191	159017341	159017266	9
chr12	2679819	2679989	chr12	2679980	2680130	2680055	9
chr14	72782601	72782645	chr14	72782636	72782786	72782711	9
chr20	59175049	59175434	chr20	59175426	59175576	59175501	8
chr11	14014709	14014759	chr11	14014567	14014717	14014642	8
chr3	99448331	99448371	chr3	99448188	99448338	99448263	7
chr18	7162789	7162839	chr18	7162832	7162982	7162907	7
chr5	1874752	1877097	chr5	1877091	1877241	1877166	6
chr6	16415589	16415639	chr6	16415445	16415595	16415520	6
chr10	110784966	110785361	chr10	110784822	110784972	110784897	6
chr4	82913463	82913550	chr4	82913545	82913695	82913620	5
chr4	113339206	113339261	chr4	113339256	113339406	113339331	5
chr12	2608064	2608220	chr12	2607919	2608069	2607994	5
chr10	30046072	30046122	chr10	30046118	30046268	30046193	4
chr7	82443427	82444484	chr7	82443280	82443430	82443355	3
chr3	160548101	160548220	chr3	160547954	160548104	160548029	3
chr9	136352388	136352553	chr9	136352241	136352391	136352316	3
chr22	19918721	19918771	chr22	19918768	19918918	19918843	3
chr17	7877529	7877628	chr17	7877626	7877776	7877701	2
chr10	30753277	30753492	chr10	30753490	30753640	30753565	2
chr12	2503770	2504090	chr12	2504088	2504238	2504163	2
chr13	36089238	36089530	chr13	36089090	36089240	36089165	2
chr13	73937927	73937982	chr13	73937779	73937929	73937854	2
chr8	123539809	123541272	chr8	123539660	123539810	123539735	1
chr4	4646155	4646246	chr4	4646245	4646395	4646320	1
chr16	15808932	15808982	chr16	15808783	15808933	15808858	1
