## Supplemental Table 7 for "Computational analysis of congenital heart disease associated SNPs: Unveiling their impact on the gene regulatory system"

### Sheet: Sheet1
Table S7: A list of statistically significant transcription factor binding motifs with threshold (q-value ≤ 0.05).
motif_id	motif_alt_id	sequence_name	start	stop	strand	score	p-value	q-value	matched_sequence
MA1594.1	ZNF382	chr6:22177617-22177767	69	92	-	35.0825	7.5e-13	3.93e-07	AGGGGATATCACCACCGATCCAAC
MA1596.1	ZNF460	chr12:124824061-124824211	4	19	-	29.6818	4.21e-11	1.86e-06	GCCTCAGCCTCCCGAG
MA1992.1	Ikzf3	chr7:150946994-150947144	65	79	+	20.4673	7.95e-10	5.71e-05	GGGCAGGAAGTGGGG
MA1627.1	Wt1	chr12:2493497-2493647	86	99	+	22.6852	4.84e-10	0.000236	CCCCTCCCCCACCC
MA1723.1	PRDM9	chr11:118152821-118152971	9	32	+	24.9794	1.03e-09	0.000245	GAGGGGGAGGGAGGGAGCGGAGGG
MA1929.1	CTCF	chr3:38576576-38576726	20	53	+	24.8264	2.36e-09	0.000315	CTGCTGGTCCTCCTGTCCCCTCTGGGTGGAACTG
MA0081.2	SPIB	chr10:89204782-89204932	39	54	+	22.3306	6.28e-10	0.000334	TCTCACTTCCTCTTTT
MA1643.1	NFIB	chr20:32629076-32629226	128	148	-	25.0909	1.8e-09	0.000432	TGCCTGGCCCAGTGCCAGGGC
MA0149.1	EWSR1-FLI1	chr14:23403376-23403526	83	100	+	20.4133	3.82e-09	0.000826	GGAGGGGAGGAAGGCAGG
MA1587.1	ZNF135	chr19:41346999-41347149	106	119	+	24.9659	1.7e-09	0.00086	CCTCGACCTCCTGG
MA0073.1	RREB1	chr2:25018442-25018592	128	147	+	25.5047	2.5e-09	0.00126	CACCCACACACCCCCCACCC
MA1972.1	ZFP14	chr7:150993013-150993163	61	75	+	22.7727	2.42e-09	0.00127	GGAGGCACTGGAAGG
MA1718.1	ZNF8	chr1:202408660-202408810	32	51	+	25.2963	2.56e-09	0.00139	GCATGTATATACCATATTTT
MA1653.1	ZNF148	chr12:2053791-2053941	29	40	+	21.6082	1.6e-08	0.00148	CGCCCCTCCCCC
MA1981.1	ZNF530	chr7:150945448-150945598	122	139	+	24.2268	3.31e-09	0.00158	GGAGGGAAAGGGGCAGGA
MA0504.1	NR2C2	chr10:121240277-121240427	20	34	-	22.6143	5.56e-09	0.00158	GGGGGTCAGAGGGCA
MA1630.2	ZNF281	chr12:2053791-2053941	29	40	-	22.5568	1.6e-08	0.00164	GGGGGAGGGGCG
MA1731.1	ZNF768	chr1:21546434-21546584	9	26	+	22.0412	4.64e-09	0.00221	TGGCTTGACCTCTCTGGG
MA1976.1	ZNF320	chr15:34788584-34788734	18	44	+	22.4432	1.78e-08	0.00254	GGTGGGGGCGGGGGGCATATGTACAAT
MA0039.4	KLF4	chr12:124016103-124016253	18	29	-	18.6759	2.4e-08	0.00254	CCCCCCACCCCC
MA1961.1	PATZ1	chr12:2550685-2550835	9	20	+	21.7614	1.67e-08	0.00274	GGGGGGCGGGGC
MA1513.1	KLF15	chr12:2550685-2550835	10	20	-	21.1373	2.72e-08	0.00277	GCCCCGCCCCC
MA0640.2	ELF3	chr1:156137576-156137726	74	87	-	18.8017	1.21e-08	0.00302	GGCCACTTCCTGGT
MA0473.3	ELF1	chr7:150946994-150947144	65	78	+	18.6281	5.04e-08	0.00362	GGGCAGGAAGTGGG
MA1522.1	MAZ	chr12:2053791-2053941	29	39	+	19.4898	3.9e-08	0.00385	CGCCCCTCCCC
MA0090.3	TEAD1	chr10:103539779-103539929	127	139	-	18.7025	7e-09	0.00397	CCACATTCCAGGC
MA1712.1	ZNF454	chr8:11703280-11703430	50	67	+	21.9339	1.87e-08	0.0041	CGGCTCGCAGCCCCGCTG
MA0679.2	ONECUT1	chr12:4275603-4275753	24	39	-	18.0741	8.37e-09	0.00468	AAAAAATCAATAAAAA
MA0500.2	MYOG	chr3:38725749-38725899	114	125	+	16.6355	2.37e-08	0.00479	CAGCAGCTGCTG
MA0258.2	ESR2	chr7:44542312-44542462	55	69	-	20.5098	1.5e-08	0.00529	GGGTCAGCCTGACCC
MA0753.2	ZNF740	chr14:24328180-24328330	51	63	-	22.5795	1.08e-08	0.00535	CCCCCCCCCCCAC
MA0592.3	ESRRA	chr2:43845362-43845512	16	28	-	18.8843	1.01e-08	0.0055	GCTCAAGGTCACA
MA0528.2	ZNF263	chr20:62560657-62560807	100	111	+	19.2963	1.15e-08	0.0057	GGGGGGAGGAGG
MA1950.1	FLI1::FOXI1	chr5:114549524-114549674	118	131	+	19.4035	1.15e-08	0.00641	GTAAACAGGAAGCA
MA1965.1	SP5	chr12:2053791-2053941	31	40	+	17.0816	1.9e-07	0.00645	CCCCTCCCCC
MA0146.2	Zfx	chr5:115544821-115544971	105	118	+	19.9077	3.67e-08	0.00652	GGGGGCGGGGCCTG
MA0080.6	Spi1	chr10:89204782-89204932	39	55	-	21.3802	1.28e-08	0.00679	GAAAAGAGGAAGTGAGA
MA1540.2	NR5A1	chr3:14376869-14377019	23	39	-	20.6377	1.38e-08	0.00731	CCGTGTTCAAGGTCAGC
MA0474.3	Erg	chr22:19895322-19895472	8	21	+	18.405	6.97e-08	0.00743	TGACAGGAAGTGGG
MA1121.1	TEAD2	chr10:103539779-103539929	127	139	-	17.5093	1.4e-08	0.00781	CCACATTCCAGGC
MA0062.3	GABPA	chr22:19895322-19895472	8	21	-	18.3623	5.92e-08	0.00793	CCCACTTCCTGTCA
MA1975.1	ZNF214	chr4:113292459-113292609	5	19	+	19.5361	4.33e-08	0.0082	CATCATCAACGTCCT
MA1713.1	ZNF610	chr19:55156263-55156413	13	26	+	21.4845	2.04e-08	0.00825	CGCGCCGCTCCTCC
MA0599.1	KLF5	chr20:64080031-64080181	19	28	+	18.3878	1.32e-07	0.00839	GCCCCGCCCC
MA0163.1	PLAG1	chr18:22172213-22172363	111	124	+	22.4639	2.64e-08	0.00855	GGGGCGCACGGGGG
MA0597.2	THAP1	chr19:5894300-5894450	122	133	-	18.8454	2.3e-08	0.0105	GGGCAGGGCAGG
MA1600.1	ZNF684	chr7:1155981-1156131	119	136	-	21.2295	4.88e-08	0.0106	GGGCGGTCCACCCCTTTG
MA1637.1	EBF3	chr7:150950361-150950511	92	104	-	18.5741	4.66e-08	0.0113	GTCCCAAGGGAGG
MA1715.1	ZNF707	chr7:150946994-150947144	115	129	-	19.2407	1.51e-07	0.0115	CCCCACTCCCGGTGG
MA1726.1	ZNF331	chr11:2848169-2848319	4	17	-	18.7778	1.72e-07	0.0117	CCTTGCTGAGCCCC
MA0065.2	Pparg::Rxra	chr7:74043102-74043252	108	122	+	18.7339	7.76e-08	0.0122	GAGGGGCAGAGGGCA
MA1615.1	Plagl1	chr8:124847533-124847683	139	151	-	18.5455	6.83e-08	0.0125	CTCTGGGGCCAGG
MA0502.2	NFYB	chr12:2504622-2504772	66	77	+	18.8182	2.37e-08	0.0126	CCCATTGGCCAG
MA1571.1	TGIF2LX	chr3:38742463-38742613	88	99	+	20.686	4.9e-08	0.0132	TGACAGCTGTCA
MA0698.1	ZBTB18	chr15:73361069-73361219	66	78	-	19.3429	2.45e-08	0.0133	CATCCAGATGTGC
MA1564.1	SP9	chr12:2550685-2550835	9	20	-	19.8246	2.51e-08	0.0133	GCCCCGCCCCCC
MA1631.1	ASCL1	chr3:14865152-14865302	73	85	+	18.3981	4.87e-08	0.0133	CGGCACCTGCCTC
MA1572.1	TGIF2LY	chr3:38742463-38742613	88	99	+	19.8361	4.9e-08	0.0136	TGACAGCTGTCA
MA1982.1	ZNF574	chr12:120979110-120979260	20	34	+	21.3636	2.89e-08	0.0138	AGCCTAGAGGGGCCC
MA0796.1	TGIF1	chr3:38742463-38742613	88	99	+	23.7755	4.9e-08	0.0139	TGACAGCTGTCA
MA0797.1	TGIF2	chr3:38742463-38742613	88	99	+	22.3645	4.9e-08	0.014	TGACAGCTGTCA
MA0079.5	SP1	chr7:35255817-35255967	2	10	-	19.0341	6.45e-07	0.0142	GGGGCGGGG
MA1959.1	KLF7	chr7:35255817-35255967	2	10	-	17.7955	6.45e-07	0.0144	GGGGCGGGG
MA0782.2	PKNOX1	chr7:44542312-44542462	130	144	+	19.1594	2.67e-08	0.0145	TGTGAGTGACAGCTC
MA1725.1	ZNF189	chr1:51332047-51332197	12	24	+	18.6449	2.68e-08	0.0145	CATGCTGTTCCCT
MA0003.4	TFAP2A	chr3:9937937-9938087	69	82	+	18.5868	3.18e-08	0.0147	CCTGCCTCAGGCAG
MA0742.2	KLF12	chr7:35255817-35255967	2	10	-	19.25	6.45e-07	0.0147	GGGGCGGGG
MA0685.2	SP4	chr7:35255817-35255967	2	10	-	18.7614	6.45e-07	0.0147	GGGGCGGGG
MA0516.3	SP2	chr7:35255817-35255967	2	10	-	18.7955	6.45e-07	0.0147	GGGGCGGGG
MA1710.1	ZNF257	chr14:23401468-23401618	138	149	-	18.8182	2.8e-08	0.0149	GAGAGGCGAGGG
MA0740.2	KLF14	chr7:35255817-35255967	2	10	-	18.4886	6.45e-07	0.0149	GGGGCGGGG
MA1511.2	KLF10	chr7:35255817-35255967	2	10	-	19.1136	6.45e-07	0.015	GGGGCGGGG
MA0493.2	KLF1	chr7:35255817-35255967	2	10	-	17.4886	6.45e-07	0.015	GGGGCGGGG
MA0830.2	TCF4	chr3:14865152-14865302	73	85	+	17.9835	4.87e-08	0.0153	CGGCACCTGCCTC
MA1721.1	ZNF93	chr5:115544821-115544971	35	50	+	20.9815	5.22e-08	0.0155	GGCGGCGGCCGCGGCC
MA0761.2	ETV1	chr22:19895322-19895472	8	21	+	17.8678	8.29e-08	0.0155	TGACAGGAAGTGGG
MA0728.1	Nr2F6	chr6:39184190-39184340	55	69	+	21.9571	2.78e-08	0.0156	GAGGTCATGAGGTCA
MA1125.1	ZNF384	chr19:11085901-11086051	80	91	-	14.0833	6e-07	0.0158	ACTAAAAAAAAA
MA1107.2	KLF9	chr12:2641380-2641530	24	39	-	20.2149	5.69e-08	0.0161	AGGCCACACCCACCAA
MA0741.1	KLF16	chr12:2550685-2550835	10	20	-	19.7719	6.62e-08	0.0162	GCCCCGCCCCC
MA0506.2	Nrf1	chr7:150948365-150948515	86	100	+	19.5207	1.54e-07	0.0163	CCGTGCGCCTGCGGA
MA1987.1	ZNF701	chr7:35204296-35204446	115	135	-	19.9815	1.13e-07	0.0166	GAGCACCTAAAGGAGAATGGG
MA1652.1	ZKSCAN5	chr12:18903885-18904035	33	46	-	19.1759	3.2e-08	0.0167	GGAGGAAGTGAGGA
MA1621.1	Rbpjl	chr14:74635204-74635354	73	86	-	16.9008	3.38e-08	0.0167	GACACACCTGTCCC
MA1527.1	NFIC	chr16:20380935-20381085	38	54	+	21.2281	6.47e-08	0.0178	CTTGGCTCTGTGCCAGA
MA1946.1	ETV5::FOXI1	chr5:114549524-114549674	118	130	+	20.1667	3.52e-08	0.0182	GTAAACAGGAAGC
MA0112.3	ESR1	chr7:44542312-44542462	54	70	+	20.8615	6.79e-08	0.0191	AGGGTCAGGCTGACCCC
MA0809.2	TEAD4	chr10:103539779-103539929	128	139	-	17.0741	3.41e-08	0.0195	CCACATTCCAGG
MA1629.1	Zic2	chr3:38575379-38575529	45	58	+	19.3884	6.62e-08	0.0195	CGCACAGCAGGGAC
MA0840.1	Creb5	chr14:23389969-23390119	119	130	-	19.7037	3.41e-08	0.0196	GATGACGTCACC
MA0656.1	JDP2	chr14:23389969-23390119	119	130	-	21.1429	3.41e-08	0.0196	GATGACGTCACC
MA1126.1	FOS::JUN	chr14:23389969-23390119	119	134	+	18.0303	3.84e-08	0.02	GGTGACGTCATCCAGC
MA1604.1	Ebf2	chr7:150950361-150950511	92	104	-	18.7438	8.14e-08	0.0201	GTCCCAAGGGAGG
MA1719.1	ZNF816	chr7:74056647-74056797	81	98	-	21.0748	4.56e-08	0.0208	ACTTGGGGACAGGCAGGG
MA1977.1	ZNF324	chr11:2777978-2778128	47	67	+	18.6907	2.82e-07	0.0213	GAGTAGAAGACAAGGTAGGCT
MA1969.1	THRA	chr19:45803386-45803536	63	86	-	20.2267	8.72e-08	0.0216	CTCCTGACCTCAGGTGATCTGCCC
MA1508.1	IKZF1	chr7:74057641-74057791	135	146	-	16.9174	8.31e-08	0.0226	GGAACAGGAAGC
MA0147.3	MYC	chr7:150951056-150951206	76	87	-	17.6777	9.71e-08	0.0231	CCCCACGTGCCC
MA0508.3	PRDM1	chr4:148031756-148031906	96	106	-	15.3802	1.66e-07	0.0233	CCCTTTCTCTC
MA1512.1	KLF11	chr7:150951056-150951206	68	78	-	19.1765	1.34e-07	0.0234	CCCACGCCCCC
MA0746.2	SP3	chr12:2550685-2550835	9	21	-	20.2549	7.63e-08	0.0242	TGCCCCGCCCCCC
MA1973.1	ZKSCAN3	chr12:2597019-2597169	5	24	+	20.9143	5.43e-08	0.0247	TGCCTGAGGCTAGCCCCGCC
MA0138.2	REST	chr12:2611816-2611966	83	103	+	18.9278	1.28e-07	0.0256	TGCAGCACTACGGCCAGAGCT
MA0859.1	Rarg	chr6:39184190-39184340	55	70	+	17.8913	1.75e-07	0.0256	GAGGTCATGAGGTCAG
MA1528.1	NFIX	chr16:20380935-20381085	38	54	+	20.1224	8.99e-08	0.0259	CTTGGCTCTGTGCCAGA
MA0598.3	EHF	chr1:156137576-156137726	72	86	-	18.157	8.36e-08	0.0261	GCCACTTCCTGGTGG
MA1978.1	ZNF354A	chr3:38654987-38655137	120	140	-	17.9758	5.02e-08	0.027	ATAATTGTAAAAGGACAAAAT
MA1953.1	FOXO1::ELF1	chr5:114549524-114549674	118	131	+	18.9429	4.85e-08	0.0275	GTAAACAGGAAGCA
MA0783.1	PKNOX2	chr3:38742463-38742613	88	99	+	22.1311	9.8e-08	0.0279	TGACAGCTGTCA
MA1515.1	KLF2	chr17:70351122-70351272	28	38	-	16.5741	2.71e-07	0.0281	CACCACGCCCA
MA1574.1	THRB	chr3:159090101-159090251	134	148	+	20.2159	6.92e-08	0.0282	GGGGTCAGGGGTCAG
MA0653.1	IRF9	chr3:188134623-188134773	70	84	-	20.7222	5.08e-08	0.0286	AACGAAAGTGAAACT
MA1475.1	CREB3L4	chr14:23389969-23390119	119	130	+	17.9836	5.79e-08	0.0286	GGTGACGTCATC
MA1110.2	Nr1H4	chr8:21741650-21741800	56	65	+	13.9074	3.93e-07	0.0286	CGAGGTCAGG
MA1105.2	GRHL2	chr19:3159696-3159846	106	117	+	15.8843	1.01e-07	0.0288	AAAACAGGTTTG
MA1645.1	NKX2-2	chr11:2570545-2570695	30	43	+	15.8768	1.88e-07	0.0288	AAGCCACTCAAGGC
MA0489.2	Jun	chr16:75270393-75270543	13	24	-	15.7246	1.02e-07	0.0293	GGTGACTCATGC
MA0757.1	ONECUT3	chr12:4275603-4275753	26	39	-	19.4091	5.21e-08	0.0296	AAAAAATCAATAAA
MA1650.1	ZBTB14	chr19:35030800-35030950	64	75	-	18.2593	2.09e-07	0.0297	CCCCGCGCACTC
MA0743.2	SCRT1	chr3:14250104-14250254	13	28	+	19.1776	5.44e-08	0.03	CCTTCAACAGGTGGTG
MA0869.2	Sox11	chr1:147758065-147758215	56	67	-	16.6393	1.66e-07	0.0308	GGGAACAAAGGA
MA0058.3	MAX	chr11:2848580-2848730	52	61	-	15.6078	3.93e-07	0.0309	ACCACGTGCC
MA0471.2	E2F6	chr12:2449326-2449476	3	15	-	18.0992	1.35e-07	0.0319	CGAGGCGGGAAGC
MA1639.1	MEIS1	chr3:111868957-111869107	16	28	-	16.3636	5.6e-08	0.032	GCCATCAATCATA
MA1636.1	CEBPG	chr11:128916324-128916474	47	61	-	18.1901	1.14e-07	0.0321	TTATGATGCAATCAT
MA0825.1	MNT	chr11:2848580-2848730	52	61	-	15.2615	3.93e-07	0.0326	ACCACGTGCC
MA0056.2	MZF1	chr22:24262815-24262965	20	32	-	16.3768	6.24e-08	0.0332	CCAATCCCCACGC
MA0605.2	ATF3	chr14:23389969-23390119	119	130	+	19.9787	8.31e-08	0.0337	GGTGACGTCATC
MA1139.1	FOSL2::JUNB	chr14:23389969-23390119	119	130	+	18.0984	8.31e-08	0.0337	GGTGACGTCATC
MA1149.1	RARA::RXRG	chr19:35030800-35030950	90	107	+	18.5093	1.99e-07	0.0337	GGGGGCACCGCGGGGGCA
MA1514.1	KLF17	chr17:47221784-47221934	115	129	-	19.2268	2.45e-07	0.034	CACCTCCCACCCCTC
MA0633.2	Twist2	chr12:2606906-2607056	134	143	+	14.6739	8.2e-07	0.0345	CGCAGCTGGG
MA0814.2	TFAP2C	chr3:14376869-14377019	91	104	+	18.6777	9.69e-08	0.035	TGGCCTGAGGCGTC
MA1145.1	FOSL2::JUND	chr14:23389969-23390119	117	131	-	18.719	6.37e-08	0.0355	GGATGACGTCACCTC
MA1548.1	PLAGL2	chr7:150972813-150972963	11	20	-	17.2295	2.73e-07	0.0373	TGGGCCCCCT
MA1133.1	JUN::JUNB	chr14:23389969-23390119	119	130	+	17.8171	6.82e-08	0.038	GGTGACGTCATC
MA0857.1	Rarb	chr6:39184190-39184340	54	69	+	19.1404	6.99e-08	0.0384	TGAGGTCATGAGGTCA
MA0162.4	EGR1	chr19:11078148-11078298	88	101	+	18.2975	2.52e-07	0.039	CCACGCCCCCACCC
MA1581.1	ZBTB6	chr8:125469760-125469910	19	31	-	17.4722	3.05e-07	0.0395	TCGCTTGAGCCCG
MA1947.1	ETV5::FOXO1	chr5:114549524-114549674	118	130	+	17.9571	7.04e-08	0.0402	GTAAACAGGAAGC
MA1628.1	Zic1::Zic2	chr16:73035914-73036064	141	151	+	17.1728	1.12e-07	0.0402	CCCAGCAGGGG
MA0482.2	GATA4	chr7:22728430-22728580	28	39	-	15.3884	7.04e-08	0.0405	TTCCTTATCTCC
MA0697.2	Zic3	chr3:9937937-9938087	78	90	+	17.9058	1.39e-07	0.0407	GGCAGCAGGAGGC
MA0751.1	ZIC4	chr11:2571348-2571498	114	128	-	18.3725	3.15e-07	0.0411	GACCACCCGCGGCTC
MA0526.4	USF2	chr15:73359758-73359908	64	75	+	19.449	1.6e-07	0.0415	GATCACGTGACC
MA1714.1	ZNF675	chr4:110789736-110789886	35	55	-	20.236	8.07e-08	0.0417	AGGATTTGGGGGAGAAAATGG
MA0463.2	BCL6	chr1:162212812-162212962	116	131	-	20.2133	7.53e-08	0.042	AGGCTTTCGAGGAACA
MA0816.1	Ascl2	chr7:74054633-74054783	100	109	+	17.3286	5.64e-07	0.0421	AGCAGCTGCT
MA1649.1	ZBTB12	chr11:12447775-12447925	8	18	-	15.4565	8.05e-08	0.0433	GCCTGGAACCC
MA0632.2	TCFL5	chr7:150974876-150975026	87	96	-	17.2955	3.93e-07	0.0437	TCACGCGCAC
MA1140.2	JUNB	chr14:23389969-23390119	119	130	-	21.3429	8.31e-08	0.0447	GATGACGTCACC
MA0154.4	EBF1	chr19:11081442-11081592	26	40	+	17.2029	6.92e-07	0.045	CATTCCCAGGGGATG
MA0747.1	SP8	chr5:115544821-115544971	104	115	-	18.7067	1.19e-07	0.0456	GCCCCGCCCCCT
MA1485.1	FERD3L	chr7:74056647-74056797	37	50	-	18.7609	3.58e-07	0.046	GCGGCAGCTGCTGC
MA0103.3	ZEB1	chr12:2606717-2606867	50	60	+	15.6939	6.17e-07	0.0462	GGCACCTGCGC
MA1986.1	ZNF692	chr6:34741049-34741199	139	148	-	17.451	1.9e-07	0.0465	GGGGCCCACC
MA0772.1	IRF7	chr3:188134623-188134773	70	83	-	20.4098	8.39e-08	0.0475	ACGAAAGTGAAACT
MA1517.1	KLF6	chr18:31102320-31102470	34	44	+	17.0702	4.63e-07	0.0477	CACCACGCCCC
MA1945.1	ETV5::FIGLA	chr9:133273908-133274058	15	29	+	18	5.25e-07	0.0485	GGAGGAGGCAGGTGT
MA1102.2	CTCFL	chr12:2674235-2674385	23	34	-	18.6495	1.72e-07	0.0486	GCCAGGGGGCCC
MA0813.1	TFAP2B	chr8:11757185-11757335	60	72	+	18.4918	3.65e-07	0.0492	TGCCCTCAGGGCC
MA1537.1	NR2F1	chr3:159090101-159090251	134	148	+	18.8696	2.63e-07	0.0498	GGGGTCAGGGGTCAG
