## Supplemental Table 8 for "Computational analysis of congenital heart disease associated SNPs: Unveiling their impact on the gene regulatory system"

### Sheet: Sheet1
Table S8: A list of evolutionary conserved CHD-enhancers.
Name of conserved enhancer	Size	Covered	Sum	Mean	Min	Max
chr4-110927039-110927189-110927114-MIR297-LYPLA1P2-Heartfailure-rs17513625-1-1	150	150	149.99	0.999933	0.992	1
chr11-16239603-16239753-16239678-SOX6-Cardiovasculardisease-rs10832571-3-2	150	150	149.957	0.999713	0.982	1
chr20-10985275-10985425-10985350-FAT1P1-LINC02871-Cardiovasculardisease-rs1887320-1-1	150	150	149.762	0.998413	0.808	1
chr6-121435613-121435763-121435688-GJA1-Syndactylytype3|Oculodentodigitaldysplasia|Hypoplasticleftheartsyndrome1-rs764033415-7-2	150	150	149.602	0.997347	0.927	1
chr2-59078415-59078565-59078490-LINC01122-LINC01793-Heartfailure-rs1016287-2-1	150	150	148.025	0.986833	0.617	1
chr6-121435586-121435736-121435661-GJA1-Hypoplasticleftheartsyndrome1|Syndactylytype3|Oculodentodigitaldysplasia-rs886061008-7-2	150	150	146.98	0.979867	0	1
chr4-113332001-113332151-113332076-ANK2-LongQTsyndrome|notprovided-rs751666292-2-2	150	150	144.915	0.9661	0.001	1
chr4-113332002-113332152-113332077-ANK2-LongQTsyndrome|Cardiacarrhythmia,ankyrin-B-related|notspecified-rs376534098-2-2	150	150	144.915	0.9661	0.001	1
chr4-164197228-164197378-164197303-ANP32C,MARCHF1-Myocardialinfarction-rs61734696-1-1	150	150	143.064	0.95376	0.053	1
chr6-121435577-121435727-121435652-GJA1-Hypoplasticleftheartsyndrome1|Oculodentodigitaldysplasia|Syndactylytype3-rs1387189062-7-2	150	150	142.623	0.95082	0	1
chr6-31276043-31276193-31276118-USP8P1,USP8P1,USP8P1,USP8P1,USP8P1-Myocardialinfarction-rs3094680-1-1	150	150	142.107	0.94738	0	1
chr8-104953955-104954105-104954030-ZFPM2-Cardiovasculardisease-rs35783704-1-1	150	150	141.353	0.942353	0.306	1
chr4-113257970-113258120-113258045-ANK2-notprovided|LongQTsyndrome-rs779990637-1-1	150	150	139.884	0.93256	0	1
chr14-75981432-75981582-75981507-IFT43;TGFB3-Cranioectodermaldysplasia|Arrhythmogenicrightventricularcardiomyopathy|notprovided-rs11466414-7-3	150	150	138.306	0.92204	0	1
chr5-168966147-168966297-168966222-SLIT3-Atrialfibrillation-rs77328981-1-1	150	150	135.014	0.900093	0	1
chr6-50828609-50828759-50828684-TFAP2B-Charsyndrome|Patentductusarteriosus2-rs80338911-2-1	150	150	133.853	0.892353	0	1
chr2-178856244-178856394-178856319-CCDC141-Heartrate-rs17362588-1-1	150	150	133.136	0.887573	0	1
chr2-164073797-164073947-164073872-FIGN-PRPS1P1-Myocardialinfarction-rs10930115-1-1	150	150	132.839	0.885593	0	1
chr12-2504757-2504907-2504832-CACNA1C-notprovided|LongQTsyndrome-rs371725005-1-1	150	150	130.547	0.870313	0	1
chr15-34795602-34795752-34795677-ACTC1-Hypertrophiccardiomyopathy|Leftventricularnoncompactioncardiomyopathy|Atrialseptaldefect|DilatedCardiomyopathy,Dominant|Familialrestrictivecardiomyopathy-rs886051099-3-2	150	150	129.338	0.862253	0	1
chr1-236688907-236689057-236688982-ACTN2-Heartfailure(multivariateanalysis)-rs12724121-5-3	150	150	128.831	0.858873	0	1
chr6-126834491-126834641-126834566-NA-Cardiovasculardisease-rs13210511-2-2	150	150	128.602	0.857347	0.001	1
chr14-72888348-72888498-72888423-DPF3-Atrialfibrillation-rs2110552-5-3	150	150	128.537	0.856913	0	1
chr2-19742637-19742787-19742712-LINC01808-CISD1P1-Myocardialinfarction-rs16986953-2-2	150	150	127.987	0.853247	0	1
chr12-2634070-2634220-2634145-CACNA1C-LongQTsyndrome-rs1603006225-1-1	150	150	127.807	0.852047	0	1
chr4-110793658-110793808-110793733-NA-LINC01438-Atrialfibrillation-rs2220427-3-1	150	150	126.88	0.845867	0	1
chr15-34795583-34795733-34795658-ACTC1-Familialrestrictivecardiomyopathy|Atrialseptaldefect|Hypertrophiccardiomyopathy|DilatedCardiomyopathy,Dominant|Leftventricularnoncompactioncardiomyopathy-rs886051098-3-2	150	150	126.67	0.844467	0	1
chr12-2634319-2634469-2634394-CACNA1C-notspecified|LongQTsyndrome-rs372728453-2-2	150	150	125.246	0.834973	0	1
chr4-113258234-113258384-113258309-ANK2-LongQTsyndrome|Cardiovascularphenotype-rs780788513-2-2	150	150	125.068	0.833787	0	1
chr1-42041267-42041417-42041342-HNRNPFP1-Cardiovasculardisease-rs12758407-1-1	150	150	124.789	0.831927	0	1
chr2-144500803-144500953-144500878-ZEB2-Heartfailure-rs7564469-2-2	150	150	124.169	0.827793	0	1
chr2-37523762-37523912-37523837-RNU6-1116P-NA-RRinterval(heartrate)-rs4352210-3-2	150	150	122.634	0.81756	0	1
chr11-99622367-99622517-99622442-CNTN5-Atrialfibrillation-rs10501920-1-1	150	150	120.57	0.8038	0	1
chr21-15204388-15204538-15204463-NRIP1-CYCSP42-Cardiovasculardisease-rs2823139-3-3	150	150	119.846	0.798973	0	1
chr11-100739740-100739890-100739815-ARHGAP42-Cardiovasculardisease-rs604723-4-2	150	150	119.654	0.797693	0	1
chr12-95100909-95101059-95100984-FGD6-Myocardialinfarction-rs4762452-4-2	150	150	119.46	0.7964	0	1
chr4-113318560-113318710-113318635-ANK2-Cardiacarrhythmia,ankyrin-B-related|notprovided|LongQTsyndrome-rs369903397-1-1	150	150	119.447	0.796313	0	1
chr15-34790298-34790448-34790373-ACTC1-Hypertrophiccardiomyopathy11|Dilatedcardiomyopathy1R|Atrialseptaldefect5;Hypertrophiccardiomyopathy11;Dilatedcardiomyopathy1R-rs3729758-4-2	150	150	118.745	0.791633	0	1
chr12-2634137-2634287-2634212-CACNA1C-LongQTsyndrome-rs1206288485-1-1	150	150	118.471	0.789807	0	1
chr14-75981361-75981511-75981436-IFT43;TGFB3-Arrhythmogenicrightventricularcardiomyopathy|Cranioectodermaldysplasia-rs74448762-4-3	150	150	118.076	0.787173	0	1
chr20-10644773-10644923-10644848-JAG1-notspecified|IsolatedNonsyndromicCongenitalHeartDisease|AlagillesyndromeduetoaJAG1pointmutation-rs200139177-2-3	150	150	117.328	0.782187	0	1
chr8-11703203-11703353-11703278-GATA4-Atrioventricularseptaldefect4-rs372004083-8-2	150	150	117.276	0.78184	0	1
chr8-11642324-11642474-11642399-LINC00208-GATA4-Atrialfibrillation-rs35620480-6-3	150	150	116.598	0.77732	0	1
chr12-2633794-2633944-2633869-CACNA1C-LongQTsyndrome-rs1470846177-2-2	150	150	116.497	0.776647	0	1
chr12-2504475-2504625-2504550-CACNA1C-notspecified|LongQTsyndrome-rs2238087-4-3	150	150	116.238	0.77492	0	1
chr9-95006401-95006551-95006476-AOPEP-Atrialfibrillation-rs147288039-7-3	150	150	115.305	0.7687	0	1
chr10-100794839-100794989-100794914-PAX2-Cardiovasculardisease-rs10748798-1-1	150	150	114.939	0.76626	0	1
chr4-110840256-110840406-110840331-LINC01438-MIR297-Atrialfibrillation-rs3853445-1-1	150	150	114.172	0.761147	0	1
chr10-20809826-20809976-20809901-NEBL-Primarydilatedcardiomyopathy-rs1396613955-1-1	150	150	114.103	0.760687	0	1
chr15-74787058-74787208-74787133-CSK-Myocardialinfarction-rs34933034-5-3	150	150	113.224	0.754827	0	1
chr12-2648644-2648794-2648719-CACNA1C-notprovided|LongQTsyndrome-rs143713629-3-2	150	150	112.841	0.752273	0	1
chr4-185514186-185514336-185514261-PDLIM3-notspecified|Primarydilatedcardiomyopathy;Hypertrophiccardiomyopathy-rs761820729-1-2	150	150	112.187	0.747913	0	1
chr4-173682878-173683028-173682953-HAND2-AS1-LINC02269-Atrialfibrillation-rs7698692-2-1	150	150	112.08	0.7472	0	1
chr7-104670894-104671044-104670969-LHFPL3-Heartrateinheartfailurewithreducedejectionfraction-rs190116644-1-1	150	150	111.717	0.74478	0.001	1
chr10-103720554-103720704-103720629-SH3PXD2A-Atrialfibrillation-rs35176054-4-2	150	150	108.701	0.724673	0	1
chr1-27602054-27602204-27602129-AHDC1-Myocardialinfarction-rs113716316-8-3	150	150	107.697	0.71798	0	1
chr7-92042120-92042270-92042195-AKAP9-LongQTsyndrome-rs750169072-2-2	150	150	105.651	0.70434	0	1
chr9-16350240-16350390-16350315-C9orf92-Calcificaorticvalvestenosis-rs113277183-1-1	150	150	105.117	0.70078	0	1
chr4-113049615-113049765-113049690-ANK2-notspecified|Cardiacarrhythmia,ankyrin-B-related-rs372870729-2-1	150	150	104.83	0.698867	0	1
chr12-2504351-2504501-2504426-CACNA1C-notspecified|LongQTsyndrome-rs187604163-3-2	150	150	104.762	0.698413	0	1
chr6-85020166-85020316-85020241-NA-Congenitalheartdisease(anomaliesofthoracicarteriesandveins)-rs117527287-1-1	150	150	104.423	0.696153	0	1
chr5-141805962-141806112-141806037-NA-PCDH1-Heartrateinheartfailurewithreducedejectionfraction-rs17097649-2-1	150	150	104.419	0.696127	0	1
chr1-237793786-237793936-237793861-RYR2-notspecified|Catecholaminergicpolymorphicventriculartachycardia1|Arrhythmogenicrightventriculardysplasia2|Cardiomyopathy|Cardiacarrhythmia-rs790901-1-1	150	150	104.069	0.693793	0	1
chr1-222637990-222638140-222638065-MIA3-Myocardialinfarction-rs35700460-1-1	150	150	103.894	0.692627	0.535	0.864
chr12-2504350-2504500-2504425-CACNA1C-notspecified|LongQTsyndrome-rs746270394-3-2	150	150	103.762	0.691747	0	1
chr1-56550384-56550534-56550459-PLPP3-Coronaryarterydisease(myocardialinfarction,percutaneoustransluminalcoronaryangioplasty,coronaryarterybypassgrafting,anginaorchromicischemicheartdisease)-rs56170783-3-2	150	150	103.316	0.688773	0	1
chr7-92042123-92042273-92042198-AKAP9-notspecified|LongQTsyndrome|LongQTsyndrome11-rs373705132-2-2	150	150	102.654	0.68436	0	1
chr10-18539659-18539809-18539734-CACNB2-Brugadasyndrome4|notspecified|notprovided-rs4747352-1-1	150	150	101.899	0.679327	0	1
chr14-34713126-34713276-34713201-CFL2-Atrialfibrillation/atrialflutter-rs35219728-3-3	150	150	100.414	0.669427	0	1
chr12-116276975-116277125-116277050-MED13L-notprovided|Transpositionofthegreatarteries,dextro-looped-rs779448093-8-3	150	150	100.219	0.668127	0	1
chr1-18784509-18784659-18784584-PAX7-TAS1R2-Heartrateinheartfailurewithreducedejectionfraction-rs74056623-3-2	150	150	99.945	0.6663	0	1
chr4-113348193-113348343-113348268-ANK2-notspecified|LongQTsyndrome-rs771323413-1-1	150	150	99.678	0.66452	0	1
chr18-22182974-22183124-22183049-GATA6-Atrioventricularseptaldefect5|notprovided-rs200795241-3-3	150	150	99.463	0.663087	0	1
chr18-22182975-22183125-22183050-GATA6-notspecified|Atrioventricularseptaldefect5-rs3764962-3-3	150	150	99.461	0.663073	0	1
chr10-20813858-20814008-20813933-NEBL-notspecified|Primarydilatedcardiomyopathy-rs201822024-1-1	150	150	99.125	0.660833	0	1
chr10-20813845-20813995-20813920-NEBL-notspecified|Primarydilatedcardiomyopathy-rs376097780-1-1	150	150	99.121	0.660807	0	1
chr4-185508497-185508647-185508572-PDLIM3-notspecified|Primarydilatedcardiomyopathy;Hypertrophiccardiomyopathy|notprovided-rs199979457-2-3	150	150	98.899	0.659327	0	1
chr4-113348194-113348344-113348269-ANK2-notspecified|LongQTsyndrome|notprovided|Cardiacarrhythmia,ankyrin-B-related-rs370720661-1-1	150	150	98.894	0.659293	0	1
chr4-80243494-80243644-80243569-PRDM8-FGF5-Atrialfibrillation-rs1458038-4-2	150	150	98.807	0.658713	0	1
chr12-2585297-2585447-2585372-CACNA1C-LongQTsyndrome-rs1157833396-1-1	150	150	98.781	0.65854	0	1
chr4-185508491-185508641-185508566-PDLIM3-Primarydilatedcardiomyopathy;Hypertrophiccardiomyopathy-rs187859259-2-3	150	150	98.361	0.65574	0	1
chr4-113293357-113293507-113293432-ANK2-notspecified|LongQTsyndrome|Cardiacarrhythmia,ankyrin-B-related|notprovided-rs139893914-2-1	150	150	98.266	0.655107	0	1
chr2-45651546-45651696-45651621-PRKCE-Cardiovasculardisease-rs687914-8-2	150	150	98.109	0.65406	0	1
chr4-113348195-113348345-113348270-ANK2-LongQTsyndrome-rs760014047-1-1	150	150	98.081	0.653873	0	1
chr4-185508495-185508645-185508570-PDLIM3-Primarydilatedcardiomyopathy;Hypertrophiccardiomyopathy-rs1301395755-2-3	150	150	97.916	0.652773	0	1
chr15-34795517-34795667-34795592-ACTC1-Familialrestrictivecardiomyopathy|DilatedCardiomyopathy,Dominant|Hypertrophiccardiomyopathy|Leftventricularnoncompactioncardiomyopathy|Atrialseptaldefect-rs886051097-7-2	150	150	97.897	0.652647	0	1
chr15-34795513-34795663-34795588-ACTC1-Hypertrophiccardiomyopathy|Familialrestrictivecardiomyopathy|Atrialseptaldefect|Leftventricularnoncompactioncardiomyopathy|DilatedCardiomyopathy,Dominant-rs886051096-7-2	150	150	97.508	0.650053	0	1
chr10-18506392-18506542-18506467-CACNB2-Brugadasyndrome4-rs931745771-1-1	150	150	97.453	0.649687	0	1
chr4-185508505-185508655-185508580-PDLIM3-notspecified|Primarydilatedcardiomyopathy;Hypertrophiccardiomyopathy-rs372273108-2-3	150	150	97.114	0.647427	0	1
chr12-2120241-2120391-2120316-CACNA1C-LongQTsyndrome|notspecified|notprovided-rs367763190-1-1	150	150	97.084	0.647227	0	1
chr1-3069246-3069396-3069321-PRDM16-Myocardialinfarction-rs7413494-7-3	150	150	96.601	0.644007	0	1
chr2-145067913-145068063-145067988-TEX41-Aorticvalvestenosis-rs1830321-1-1	150	150	95.457	0.63638	0	1
chr20-10649043-10649193-10649118-JAG1-notspecified|IsolatedNonsyndromicCongenitalHeartDisease|AlagillesyndromeduetoaJAG1pointmutation-rs80338240-2-2	150	150	94.139	0.627593	0	1
chr10-18518258-18518408-18518333-CACNB2-notprovided|Brugadasyndrome4|Cardiovascularphenotype-rs764050459-1-1	150	150	93.775	0.625167	0	1
chr1-99580615-99580765-99580690-LINC01708-Calcificaorticvalvestenosis-rs6702619-2-2	150	150	93.727	0.624847	0	1
chr15-34795509-34795659-34795584-ACTC1-Familialrestrictivecardiomyopathy|Atrialseptaldefect|DilatedCardiomyopathy,Dominant|Leftventricularnoncompactioncardiomyopathy|Hypertrophiccardiomyopathy-rs886051095-7-2	150	150	93.51	0.6234	0	1
chr1-237793771-237793921-237793846-RYR2-notspecified|notprovided|Arrhythmogenicrightventriculardysplasia2|Catecholaminergicpolymorphicventriculartachycardia1|Cardiacarrhythmia-rs790902-1-1	150	150	93.147	0.62098	0	1
chr8-105335594-105335744-105335669-ZFPM2-Brugadasyndrome-rs72671655-4-3	150	150	92.951	0.619673	0	1
chr12-2120235-2120385-2120310-CACNA1C-notspecified|notprovided|LongQTsyndrome|Longqtsyndrome8;Brugadasyndrome3;Timothysyndrome-rs55792866-1-1	150	150	91.19	0.607933	0	1
chr10-18518251-18518401-18518326-CACNB2-Brugadasyndrome4-rs770103856-1-1	150	150	91.166	0.607773	0	1
chr12-2648515-2648665-2648590-CACNA1C-notprovided|LongQTsyndrome|Timothysyndrome-rs2239127-1-2	150	150	91.06	0.607067	0	1
chr12-2648528-2648678-2648603-CACNA1C-notprovided|LongQTsyndrome|Timothysyndrome-rs2239128-1-2	150	150	90.578	0.603853	0	1
chr12-2648541-2648691-2648616-CACNA1C-notprovided|LongQTsyndrome|Timothysyndrome-rs2239129-1-2	150	150	90.575	0.603833	0	1
chr7-35202343-35202493-35202418-TBX20-Atrialseptaldefect4-rs483353000-4-2	150	150	90.239	0.601593	0	1
chr8-123597851-123598001-123597926-RN7SKP155-KLHL38-Atrialfibrillation-rs58847541-1-1	150	150	89.518	0.596787	0	1
chr6-132076687-132076837-132076762-NA-MIR548AJ1-Mitralvalveprolapse-rs11962845-1-1	150	150	89.407	0.596047	0	1
chr7-35202342-35202492-35202417-TBX20-Atrialseptaldefect4-rs483353004-4-2	150	150	89.239	0.594927	0	1
chr10-79139137-79139287-79139212-ZMIZ1-Atrialfibrillation-rs1769758-5-2	150	150	89.135	0.594233	0	1
chr12-2120227-2120377-2120302-CACNA1C-LongQTsyndrome-rs200282707-1-1	150	150	88.787	0.591913	0	1
chr12-2120186-2120336-2120261-CACNA1C-LongQTsyndrome-rs1596372167-1-1	150	150	88.729	0.591527	0	1
chr22-27810849-27810999-27810924-MN1-PITPNB-Mitralvalveprolapse-rs11705555-2-2	150	150	88.442	0.589613	0	1
chr10-20809725-20809875-20809800-NEBL-Primarydilatedcardiomyopathy-rs762305537-1-1	150	150	88.271	0.588473	0	1
chr4-185514278-185514428-185514353-PDLIM3-notprovided|Hypertrophiccardiomyopathy;Primarydilatedcardiomyopathy|notspecified-rs200663921-1-2	150	150	88.012	0.586747	0	1
chr2-225227807-225227957-225227882-NA-Heartrateinheartfailurewithreducedejectionfraction-rs189536067-1-1	150	150	87.509	0.583393	0	1
chr7-150977755-150977905-150977830-KCNH2-LongQTsyndrome-rs755499118-8-2	150	150	87.504	0.58336	0	1
chr7-150977753-150977903-150977828-KCNH2-LongQTsyndrome-rs1584885840-8-2	150	150	87.392	0.582613	0	1
chr4-113258083-113258233-113258158-ANK2-notspecified|LongQTsyndrome|Cardiacarrhythmia,ankyrin-B-related-rs751370687-3-1	150	150	87.062	0.580413	0	1
chr3-38756799-38756949-38756874-SCN10A-Brugadasyndrome|Cardiovascularphenotype|Episodicpainsyndrome,familial,2-rs373289770-1-2	150	150	86.911	0.579407	0	1
chr7-150977758-150977908-150977833-KCNH2-LongQTsyndrome-rs1802015561-8-2	150	150	86.797	0.578647	0	1
chr7-150977760-150977910-150977835-KCNH2-LongQTsyndrome|Cardiovascularphenotype-rs779301847-8-2	150	150	86.797	0.578647	0	1
chr7-91992985-91993135-91993060-AKAP9-notprovided|LongQTsyndrome-rs376631476-1-1	150	150	86.277	0.57518	0	1
chr10-18340598-18340748-18340673-CACNB2-Brugadasyndrome|notprovided|Brugadasyndrome4-rs117558767-7-3	150	150	85.914	0.57276	0	1
chr4-113049745-113049895-113049820-ANK2-notprovided|LongQTsyndrome-rs766430801-4-3	150	150	85.668	0.57112	0	1
chr7-81969927-81970077-81970002-CACNA2D1-notspecified|Brugadasyndrome-rs77599790-2-2	150	150	85.319	0.568793	0	1
chr10-20828562-20828712-20828637-NEBL-Primarydilatedcardiomyopathy-rs1554779376-2-3	150	150	85.291	0.568607	0	1
chr10-18340599-18340749-18340674-CACNB2-Brugadasyndrome|notprovided-rs10828545-7-3	150	150	85.286	0.568573	0	1
chr4-150108843-150108993-150108918-DCLK2-Myocardialinfarction-rs9985766-3-2	150	150	85.148	0.567653	0	1
chr3-38555688-38555838-38555763-SCN5A-Brugadasyndrome-rs1553694258-2-2	150	150	85.075	0.567167	0	1
chr4-185508217-185508367-185508292-PDLIM3-Primarydilatedcardiomyopathy;Hypertrophiccardiomyopathy-rs1580239101-2-1	150	150	84.566	0.563773	0	1
chr12-2608433-2608583-2608508-CACNA1C-LongQTsyndrome-rs757159281-1-2	150	150	83.928	0.55952	0	1
chr10-20815647-20815797-20815722-NEBL-notspecified|Primarydilatedcardiomyopathy|Cardiovascularphenotype-rs71578956-1-1	150	150	83.556	0.55704	0	1
NOTE: Coumn 1 contains the information about each identifed putative enhancer. For instance, column 1 row 1 contains 'chr4-110927039-110927189-110927114-MIR297-LYPLA1P2-Heartfailure-rs17513625-1-1' providing 'chromosome of enhancer location-start coordinate of enhancer-end coordinate of enhancer-CHD SNP location centered within the enhancer-gene or neighbouring genes trait-CHDSNP's rsID-Number of…
