## Supplemental Table 9 for "Computational analysis of congenital heart disease associated SNPs: Unveiling their impact on the gene regulatory system"

### Sheet: Sheet1
Table S9: Evolutionary conserved CHD-SNPs.
Chrom	SNP_start	SNP_end	rs_ID	Size	Covered	phyloP_score
chr12	2610703	2610704	rs1184709095	1	1	9.634
chr10	18518333	18518334	rs764050459	1	1	9.325
chr4	113341685	113341686	rs2094323232	1	1	9.29
chr3	38710841	38710842	rs1219287348	1	1	9.222
chr15	73324952	73324953	rs113112855	1	1	9.169
chr15	52153937	52153938	rs766004901	1	1	9.161
chr8	11750108	11750109	rs758327243	1	1	9.113
chr12	2653904	2653905	rs111442547	1	1	9.109
chr14	23387755	23387756	rs750348638	1	1	8.983
chr12	2606981	2606982	rs750874261	1	1	8.947
chr15	34792087	34792088	rs397517070	1	1	8.943
chr20	33438838	33438839	rs768667646	1	1	8.931
chr12	2608508	2608509	rs757159281	1	1	8.867
chr19	35039114	35039115	rs370937269	1	1	8.862
chr3	9938012	9938013	rs200797264	1	1	8.847
chr8	11750240	11750241	rs374161282	1	1	8.838
chr11	2583432	2583433	rs794728515	1	1	8.734
chr4	110927114	110927115	rs17513625	1	1	8.645
chr12	2605171	2605172	rs779548719	1	1	8.031
chr22	20043352	20043353	rs750814833	1	1	8.021
chr14	23414002	23414003	rs1595070689	1	1	7.894
chr1	156137651	156137652	rs267607581	1	1	7.823
chr3	38620838	38620839	rs1575830499	1	1	7.821
chr2	178773833	178773834	rs869025547	1	1	7.674
chr3	38788949	38788950	rs1173885296	1	1	7.455
chr3	38555650	38555651	rs2061146387	1	1	7.384
chr12	2120310	2120311	rs55792866	1	1	7.306
chr1	236688982	236688983	rs12724121	1	1	7.175
chr12	2115221	2115222	rs780161540	1	1	7.169
chr11	2777973	2777974	rs372912362	1	1	7.107
chr8	11708931	11708932	rs1800033657	1	1	7.102
chr11	2583550	2583551	rs397508071	1	1	7.094
chr22	19911371	19911372	rs887858049	1	1	6.957
chr22	19918140	19918141	rs754205571	1	1	6.812
chr10	20880791	20880792	rs71578983	1	1	6.786
chr2	47161720	47161721	rs372947059	1	1	6.268
chr10	20813933	20813934	rs201822024	1	1	6.173
chr12	2601850	2601851	rs113929946	1	1	6.16
chr19	46605860	46605861	rs775799940	1	1	6.149
chr7	150951442	150951443	rs794728380	1	1	6.062
chr7	150948853	150948854	rs906562788	1	1	6.051
chr7	150957285	150957286	rs746127862	1	1	5.999
chr11	2528022	2528023	rs763599970	1	1	5.963
chr20	10664018	10664019	rs567027490	1	1	5.963
chr7	92042195	92042196	rs750169072	1	1	5.87
chr10	20896953	20896954	rs766864066	1	1	5.831
chr14	23405094	23405095	rs374289431	1	1	5.737
chr8	11642399	11642400	rs35620480	1	1	5.7
NOTE: Column 1, 2, 3, 4 contains the chromosome, start and end coordinates of CHD-SNPs with their rsIDs; Column 5 represents size of the SNP which is 1 bp for conservation analysis; Column 6 provides the information on query coverage length; Coulmn 7 per base conservation PhyloP score.
