## Supplemental Table 10 for "Computational analysis of congenital heart disease associated SNPs: Unveiling their impact on the gene regulatory system"

### Sheet: Sheet1
Supp Table 10: A set of regulatory CHD-SNPs (rCHD-SNPs).
Chr_enh	Start_enh	End_enh	Chr_rCHD-SNP	rCHD-SNP Position	Genes	Disease_Trait	rs_ID	eQTL
chr12	4275603	4275753	chr12	4275678	CCND2-AS1, CCND2	Cardiovascular disease	rs76895963	Aorta
chr7	22727739	22727889	chr7	22727814	IL6	Calcific aortic valve stenosis	rs2069832	Aorta
chr18	23558826	23558976	chr18	23558901	NPC1	Cardiovascular disease	rs2472610	Aorta
chr17	45942271	45942421	chr17	45942346	MAPT	Atrial fibrillation	rs242557	Aorta
chr2	65056763	65056913	chr2	65056838	CEP68	Atrial fibrillation/atrial flutter	rs74181299	Aorta
chr7	74720517	74720667	chr7	74720592	GTF2I, GTF2I-AS1	Atrial fibrillation	rs35005436	Aorta
chr15	74787058	74787208	chr15	74787133	CSK	Myocardial infarction	rs34933034	Aorta
chr7	75432418	75432568	chr7	75432493	POM121C	Heart failure	rs6944634	Aorta
chr14	76960107	76960257	chr14	76960182	LINC01629	Atrial fibrillation	rs10873298	Aorta
chr2	85534850	85535000	chr2	85534925	RPSAP22 - PARTICL	Myocardial infarction	rs10176176	Aorta
chr15	90885216	90885366	chr15	90885291	FES	Myocardial infarction	rs764429222	Aorta
chr11	100739740	100739890	chr11	100739815	ARHGAP42	Cardiovascular disease	rs604723	Aorta
chr8	123622882	123623032	chr8	123622957	RN7SKP155 - KLHL38	Atrial fibrillation	rs4871397	Aorta
chr3	138351984	138352134	chr3	138352059	MRAS	Myocardial infarction	rs13324341	Aorta
chr7	150993013	150993163	chr7	150993088	NOS3	Myocardial infarction	rs3918226	Aorta
chr3	179450599	179450749	chr3	179450674	GNB4	Atrial fibrillation	rs4855074	Aorta
chr19	17108220	17108370	chr19	17108295	MYO9B	Cardiovascular disease	rs7246865	Coronary Artery
chr16	31137746	31137896	chr16	31137821	PRSS8 - PRSS36	Cardiovascular disease	rs9972727	Coronary Artery
chr19	45803386	45803536	chr19	45803461	RSPH6A	Myocardial infarction	rs34633566	Coronary Artery
chr10	102834675	102834825	chr10	102834750	CYP17A1	Myocardial infarction	rs1004467	Coronary Artery
chr7	105972215	105972365	chr7	105972290	CDHR3	Atrial fibrillation	rs2727757	Coronary Artery
chr9	121713659	121713809	chr9	121713734	DAB2IP	Heart rate	rs35061590	Coronary Artery
chr5	139426541	139426691	chr5	139426616	DNAJC18	Heart failure (multivariate analysis)	rs11242465	Coronary Artery
chr1	151789757	151789907	chr1	151789832	TDRKH	Myocardial infarction	rs11810571	Coronary Artery
chr1	222637990	222638140	chr1	222638065	MIA3	Myocardial infarction	rs35700460	Coronary Artery
chr16	1955906	1956056	chr16	1955981	RPL3L	Atrial fibrillation	rs30252	Heart Atrial Appendage
chr16	2215195	2215345	chr16	2215270	PGP - E4F1	Atrial fibrillation	rs77316573	Heart Atrial Appendage
chr12	2651846	2651996	chr12	2651921	CACNA1C	not provided|Long QT syndrome	rs45616033	Heart Atrial Appendage
chr5	3704062	3704212	chr5	3704137	NA	Cardiovascular disease	rs34681481	Heart Atrial Appendage
chr3	8561482	8561632	chr3	8561557	LMCD1-AS1, LMCD1	Mitral valve prolapse	rs165177	Heart Atrial Appendage
chr8	11758111	11758261	chr8	11758186	GATA4	Congenital heart disease|not specified|not provided	rs745379	Heart Atrial Appendage
chr6	18209803	18209953	chr6	18209878	KDM1B	Atrial fibrillation	rs34969716	Heart Atrial Appendage
chr3	38630378	38630528	chr3	38630453	SCN5A	not specified|Brugada syndrome|not provided	rs7627488	Heart Atrial Appendage
chr17	39668011	39668161	chr17	39668086	PNMT	Heart failure	rs3764351	Heart Atrial Appendage
chr20	64080031	64080181	chr20	64080106	OPRL1	Cardiovascular disease	rs8126001	Heart Atrial Appendage
chr17	66311789	66311939	chr17	66311864	PRKCA	Heart failure (multivariate analysis)	rs4328478	Heart Atrial Appendage
chr14	76961051	76961201	chr14	76961126	LINC01629	Atrial fibrillation	rs8181996	Heart Atrial Appendage
chr15	80384508	80384658	chr15	80384583	LINC00927 - ARNT2	Atrial fibrillation	rs12908004	Heart Atrial Appendage
chr7	92655734	92655884	chr7	92655809	CDK6	Atrial fibrillation	rs11773884	Heart Atrial Appendage
chr1	115755062	115755212	chr1	115755137	CASQ2	Atrial fibrillation	rs4073778	Heart Atrial Appendage
chr7	116519832	116519982	chr7	116519907	CAV2 - CAV1	Prevalent atrial fibrillation	rs2109514	Heart Atrial Appendage
chr6	122082338	122082488	chr6	122082413	NA	Atrial fibrillation	rs13195459	Heart Atrial Appendage
chr8	124847500	124847650	chr8	124847575	LINC00964	Atrial fibrillation	rs35006907	Heart Atrial Appendage
chr11	128897987	128898137	chr11	128898062	KCNJ5	Atrial fibrillation/atrial flutter	rs78907918	Heart Atrial Appendage
chr5	140323626	140323776	chr5	140323701	PFDN1 - HBEGF	Atrial fibrillation	rs17118812	Heart Atrial Appendage
chr1	162064025	162064175	chr1	162064100	OLFML2B - NOS1AP	Long QT syndrome	rs12143842	Heart Atrial Appendage
chr3	179455116	179455266	chr3	179455191	GNB4 - MTHFD2P7	Heart rate	rs7612445	Heart Atrial Appendage
chr1	236688907	236689057	chr1	236688982	ACTN2	Heart failure (multivariate analysis)	rs12724121	Heart Atrial Appendage
chr16	4868250	4868400	chr16	4868325	UBN1	Cardiovascular disease	rs10500326	Heart Left Ventricle
chr14	23402378	23402528	chr14	23402453	MYH6	not specified|Hypertrophic cardiomyopathy 14|Hypertrophic cardiomyopathy 1;Atrial septal defect 3;Dilated cardiomyopathy 1EE;Sick sinus syndrome 3, susceptibility to;Hypertrophic cardiomyopathy 14	rs373521230	Heart Left Ventricle
chr19	41319211	41319361	chr19	41319286	CCDC97, TGFB1	Myocardial infarction	rs73045269	Heart Left Ventricle
chr15	41878233	41878383	chr15	41878308	SPTBN5	Cardiovascular disease	rs747780	Heart Left Ventricle
chr15	69390502	69390652	chr15	69390577	PAQR5	Cardiovascular disease	rs117539635	Heart Left Ventricle
chr6	75454798	75454948	chr6	75454873	FILIP1	Atrial fibrillation	rs12209223	Heart Left Ventricle
chr10	79139137	79139287	chr10	79139212	ZMIZ1	Atrial fibrillation	rs1769758	Heart Left Ventricle
chr15	81085301	81085451	chr15	81085376	CFAP161	Myocardial infarction	rs1879454	Heart Left Ventricle
chr8	124847533	124847683	chr8	124847608	LINC00964	Heart failure (multivariate analysis)	rs34866937	Heart Left Ventricle
chr12	132471939	132472089	chr12	132472014	GALNT9 - FBRSL1	Cardiovascular disease	rs75588192	Heart Left Ventricle
chr5	132478324	132478474	chr5	132478399	IRF1-AS1, IRF1	Cardiovascular disease	rs7719499	Heart Left Ventricle
chr5	138029031	138029181	chr5	138029106	FAM13B	Atrial fibrillation (MTAG)	rs17171711	Heart Left Ventricle
chr1	170662547	170662697	chr1	170662622	GORAB - PRRX1	Atrial fibrillation	rs629234	Heart Left Ventricle
chr2	200298656	200298806	chr2	200298731	MAIP1 - SPATS2L	Atrial fibrillation	rs4673904	Heart Left Ventricle
chr1	203059508	203059658	chr1	203059583	PPFIA4	Atrial fibrillation	rs4590732	Heart Left Ventricle
